# Multi-omics provide evidence for an anti-inflammatory immune signature and metabolic alterations in patients with Long COVID Syndrome – an exploratory study

**DOI:** 10.1101/2022.07.11.22277499

**Authors:** Johannes J. Kovarik, Andrea Bileck, Gerhard Hagn, Samuel M. Meier-Menches, Tobias Frey, Anna Kaempf, Marlene Hollenstein, Tarik Shoumariyeh, Lukas Skos, Birgit Reiter, Marlene C. Gerner, Andreas Spannbauer, Ena Hasimbegovic, Doreen Schmidl, Gerhard Garhöfer, Mariann Gyöngyösi, Klaus G. Schmetterer, Christopher Gerner

## Abstract

Despite the increasing prevalence of patients with Long Covid Syndrome (LCS), to date the pathophysiology of the disease is still unclear, and therefore diagnosis and therapy are a complex effort without any standardization. To address these issues, we performed a broad exploratory screening study applying state-of-the-art post-genomic profiling methods to blood plasma derived from three groups: 1) healthy individuals vaccinated against SARS-CoV-2 without exposure to the full virus, 2) asymptomatic fully recovered patients at least three months after SARS-CoV-2 infection, 3) symptomatic patients at least 3 months after a SARS-CoV-2 infection, here designated as Long Covid Syndrome (LCS) patients. Multiplex cytokine profiling indicated slightly elevated cytokine levels in recovered individuals in contrast to LCS patients, who displayed lowest levels of cytokines. Label-free proteome profiling corroborated an anti-inflammatory status in LCS characterized by low acute phase protein levels and a uniform down-regulation of macrophage-derived secreted proteins, a pattern also characteristic for chronic fatigue syndrome (CFS). Along those lines, eicosanoid and docosanoid analysis revealed high levels of omega-3 fatty acids and a prevalence of anti-inflammatory oxylipins in LCS patients compared to the other study groups. Targeted metabolic profiling indicated low amino acid and triglyceride levels and deregulated acylcarnithines, characteristic for CFS and indicating mitochondrial stress in LCS patients. The anti-inflammatory osmolytes taurine and hypaphorine were significantly up-regulated in LCS patients. In summary, here we present evidence for a specific anti-inflammatory and highly characteristic metabolic signature in LCS which could serve for future diagnostic purposes and help to establish rational therapeutic interventions in these patients.

**One sentence Summary:** Multi-omics plasma analyses demonstrate anti-inflammatory and hypo-metabolic signatures in patients with Long COVID Syndrome.
