## Supplementary Table S2 for "Multi-omics provide evidence for an anti-inflammatory immune signature and metabolic alterations in patients with Long COVID Syndrome – an exploratory study"

### Sheet: Table
Supplementary Table S2: Student's t-test statistics between long-covid and recovered, long-covid and healthy as well as recovered and healthy are shown. For each identified eicosanoid normalized area under the curve (nAUC) values are listed.
Eicosanoid name	significant long-covid vs recovered	-LOG(P-value) long-covid vs recovered	fold-change long-covid vs recovered	significant long-covid vs healthy	-LOG(P-value) long-covid vs healthy	fold-change long-covid vs healthy	significant recovered vs healthy	-LOG(P-value) recovered vs healthy	fold-change recovered vs healthy	nAUC values healthy_1	nAUC values healthy_2	nAUC values healthy_3	nAUC values healthy_4	nAUC values healthy_5	nAUC values healthy_6	nAUC values healthy_7	nAUC values healthy_8	nAUC values healthy_9	nAUC values healthy_10	nAUC values healthy_11	nAUC values healthy_12	nAUC values healthy_13	nAUC values recovered_1	nAUC values recovered_2	nAUC values recovered_3	nAUC values recovered_4	nAUC values recovered_5	nAUC values recovered_6	nAUC values recovered_7	nAUC values recovered_8	nAUC values recovered_9	nAUC values recovered_10	nAUC values recovered_11	nAUC values recovered_12	nAUC values recovered_13	nAUC values long-covid_1	nAUC values long-covid_2	nAUC values long-covid_3	nAUC values long-covid_4	nAUC values long-covid_5	nAUC values long-covid_6	nAUC values long-covid_7	nAUC values long-covid_8	nAUC values long-covid_9	nAUC values long-covid_10	nAUC values long-covid_11	nAUC values long-covid_12	nAUC values long-covid_13
11,12-DiHETrE		0.932293	0.0246154		0.62233	0.0176923		0.253578	-0.00692308	0.16	0.15	0.11	0.12	0.09	0.2	0.14	0.14	0.16	0.16	0.14	0.12	0.16	0.11	0.12	0.11	0.15	0.16	0.18	0.15	0.19	0.13	0.14	0.09	0.14	0.09	0.13	0.2	0.17	0.15	0.19	0.09	0.14	0.14	0.25	0.1	0.14	0.21	0.17
12,13-DiHOME		0.592993	0.799231		0.205223	0.321539		0.328411	-0.477692	2.79	3.37	5.87	1.59	5.77	1.76	1.47	2.76	2.53	4.89	1.71	3.13	4.45	1.81	0.97	6.52	1.53	4.78	3.21	1.69	2.16	4.62	0.86	4.23	2.08	1.42	1.64	2.81	1.59	5.27	3.66	5.94	2.87	7.01	3.5	1.56	3.14	4.87	2.41
12-epi-LTB4		3.14998	-0.0215385		0.108447	-0.00615385		0.309569	0.0153846	0.08	0.02	0.3	0.05	0.02	0.02	0.02	0.02	0.03	0.02	0.02	0.02	0.02	0.06	0.06	0.06	0.06	0.06	0.06	0.06	0.12	0.06	0.06	0.06	0.06	0.06	0.04	0.04	0.04	0.04	0.04	0.04	0.04	0.04	0.04	0.04	0.04	0.04	0.08
12S-HETE/8S-HETE		0.516904	0.0769231		0.350412	-0.402308		0.442378	-0.479231	0.11	0.1	6.79	0.11	0.06	0.14	0.09	0.11	0.13	0.08	0.09	0.09	0.11	0.15	0.08	0.12	0.1	0.12	0.11	0.23	0.12	0.13	0.23	0.08	0.2	0.11	0.15	0.26	0.18	0.15	0.13	0.09	0.08	0.07	0.13	0.19	1.06	0.15	0.14
12S-HHTrE		1.07574	0.01		0.536406	-0.0369231		0.752175	-0.0469231	0.03	0.03	0.47	0.03	0.03	0.03	0.07	0.03	0.03	0.03	0.03	0.03	0.03	0.02	0.02	0.02	0.02	0.02	0.02	0.02	0.02	0.02	0.02	0.02	0.02	0.02	0.05	0.02	0.02	0.02	0.02	0.02	0.02	0.02	0.02	0.08	0.06	0.02	0.02
13,14-dihydro-15-keto-PGE2		2.80544	0.227692		1.37643	0.162308		0.529696	-0.0653846	0.05	0.05	0.16	0.14	0.58	0.35	0.05	0.43	0.09	0.09	0.05	0.26	0.48	0.42	0.06	0.13	0.12	0.17	0.15	0.14	0.06	0.06	0.06	0.06	0.13	0.37	0.33	0.51	0.11	0.54	0.49	0.6	0.48	0.52	0.48	0.52	0.15	0.05	0.11
13-OxoODE		1.72278	0.107692		0.25131	0.0292308		1.05373	-0.0784615	0.23	0.33	0.53	0.48	0.14	0.23	0.12	0.33	0.3	0.39	0.19	0.19	0.16	0.09	0.27	0.19	0.09	0.26	0.32	0.22	0.36	0.25	0.13	0.23	0.09	0.1	0.35	0.39	0.4	0.29	0.51	0.39	0.44	0.22	0.16	0.17	0.14	0.17	0.37
14(15)-EET (319_11.07)		0.286679	0.0430769		0.750949	0.0815385		0.316265	0.0384615	0.26	0.43	0.2	0.33	0.57	0.33	0.37	0.23	0.52	0.2	0.37	0.27	0.28	0.26	0.44	0.55	0.4	0.22	0.2	0.56	0.3	0.57	0.32	0.29	0.6	0.15	0.36	0.76	0.3	0.54	0.69	0.24	0.24	0.61	0.39	0.38	0.22	0.33	0.36
14,15-DiHETrE		0.623489	0.0223077		0.187856	0.00923077		0.402024	-0.0130769	0.25	0.23	0.18	0.17	0.14	0.22	0.22	0.19	0.18	0.15	0.14	0.12	0.25	0.16	0.13	0.13	0.19	0.22	0.16	0.23	0.2	0.17	0.16	0.14	0.21	0.17	0.14	0.25	0.23	0.16	0.18	0.12	0.22	0.18	0.28	0.13	0.14	0.28	0.25
14-HDoHE and 10-HDoHE		1.0952	0.0361538		0.261309	-0.0123077		6.96419	-0.0484615	0.07	0.07	0.14	0.07	0.07	0.07	0.07	0.07	0.07	0.07	0.07	0.07	0.07	0.02	0.02	0.05	0.02	0.02	0.02	0.05	0.02	0.02	0.02	0.02	0.05	0.02	0.03	0.28	0.03	0.06	0.06	0.03	0.03	0.03	0.03	0.06	0.12	0.03	0.03
15deoxy-PGJ2		2.47348	0.700769		1.11809	0.44		0.850408	-0.260769	0.18	0.15	0.39	0.31	1.25	1.38	0.9	0.99	0.17	0.13	0.07	0.39	1.35	1.14	0.1	0.15	0.19	0.27	0.14	0.18	0.73	0.07	0.14	0.1	0.15	0.91	0.75	1.38	0.21	1.74	1.62	2.25	1.61	1.07	1.03	1.17	0.19	0.19	0.17
15S-HETE		0.656121	0.0284615		1.13616	0.0469231		0.385879	0.0184615	0.32	0.11	0.17	0.14	0.07	0.15	0.13	0.14	0.13	0.09	0.13	0.08	0.1	0.17	0.12	0.14	0.13	0.1	0.13	0.19	0.18	0.21	0.15	0.11	0.27	0.1	0.14	0.2	0.27	0.21	0.16	0.1	0.11	0.17	0.16	0.33	0.18	0.12	0.22
16-HETE		0.810005	-0.0123077		0.356041	-0.00692308		0.386119	0.00538462	0.07	0.07	0.09	0.1	0.08	0.09	0.11	0.09	0.1	0.07	0.08	0.04	0.08	0.08	0.09	0.08	0.08	0.09	0.08	0.12	0.09	0.09	0.09	0.06	0.08	0.11	0.08	0.03	0.11	0.07	0.06	0.05	0.06	0.09	0.12	0.06	0.06	0.11	0.08
17-HDoHE		0.958611	0.0207692		3.30586	0.0469231		2.75541	0.0261538	0.06	0.07	0.03	0.03	0.03	0.03	0.03	0.03	0.06	0.03	0.03	0.05	0.03	0.05	0.05	0.08	0.08	0.08	0.06	0.09	0.06	0.08	0.06	0.04	0.1	0.02	0.08	0.17	0.08	0.12	0.13	0.03	0.09	0.11	0.03	0.08	0.06	0.06	0.08
18-HEPE		3.22034	0.135385		0.799564	0.0769231		0.633764	-0.0584615	0.05	0.05	0.05	0.05	0.63	0.15	0.05	0.15	0.05	0.05	0.05	0.1	0.17	0.23	0.03	0.03	0.03	0.11	0.03	0.03	0.03	0.06	0.03	0.03	0.03	0.17	0.21	0.29	0.08	0.28	0.22	0.25	0.25	0.43	0.16	0.19	0.08	0.08	0.08
18-HETE		0.588741	0.00923077		0.779644	0.0130769		0.23587	0.00384615	0.06	0.01	0.06	0.05	0.04	0.07	0.08	0.01	0.05	0.04	0.05	0.03	0.06	0.04	0.04	0.05	0.04	0.05	0.04	0.07	0.08	0.06	0.06	0.04	0.05	0.04	0.04	0.07	0.05	0.05	0.07	0.03	0.08	0.11	0.09	0.03	0.03	0.08	0.05
19-HETE		1.13298	0.0230769		1.25906	0.0246154		0.0715631	0.00153846	0.09	0.06	0.05	0.07	0.05	0.11	0.07	0.06	0.07	0.05	0.09	0.04	0.06	0.05	0.05	0.05	0.06	0.1	0.05	0.09	0.11	0.07	0.08	0.06	0.07	0.05	0.06	0.08	0.1	0.07	0.08	0.05	0.16	0.06	0.11	0.06	0.06	0.16	0.14
20-HETE		0.890273	0.0453846		2.04032	0.0746154		0.839044	0.0292308	0.17	0.08	0.09	0.12	0.1	0.12	0.12	0.15	0.13	0.04	0.14	0.04	0.13	0.1	0.09	0.12	0.12	0.18	0.09	0.16	0.3	0.16	0.14	0.11	0.16	0.08	0.14	0.31	0.32	0.13	0.14	0.1	0.26	0.13	0.2	0.11	0.08	0.31	0.17
22-HDoHE (343_9.88)		1.24704	0.266923		2.54212	0.416923		2.04531	0.15	0.3	0.21	0.15	0.12	0.16	0.26	0.15	0.24	0.33	0.08	0.2	0.15	0.18	0.14	0.2	0.69	0.3	0.46	0.27	0.52	0.36	0.44	0.26	0.16	0.55	0.13	0.46	1.93	0.57	0.38	1.02	0.29	0.64	0.7	0.46	0.34	0.25	0.57	0.34
293_10.24		0.968882	0.135385		1.04882	0.114615		0.110444	-0.0207692	0.47	0.7	0.35	0.42	0.56	0.4	0.36	0.29	0.72	0.33	0.45	0.37	0.52	0.41	0.38	0.42	0.34	0.42	0.29	0.37	0.29	1.05	0.33	0.41	0.74	0.22	0.44	0.64	0.41	0.73	0.88	0.45	0.41	0.98	0.49	0.62	0.54	0.45	0.39
293_10.38		0.854777	0.144615		0.322986	0.0715385		0.444726	-0.0730769	0.51	0.43	0.34	0.47	1.04	0.75	0.54	0.71	0.47	0.38	0.31	0.8	0.67	0.95	0.47	0.51	0.55	0.56	0.37	0.49	0.21	0.36	0.46	0.34	0.46	0.74	0.65	0.33	0.53	1.37	0.58	0.87	0.59	0.91	0.66	0.7	0.45	0.41	0.3
293_10.42		1.09099	0.0969231		0.806991	0.0738462		0.203966	-0.0230769	0.29	0.21	0.26	0.14	0.51	0.34	0.2	0.31	0.28	0.14	0.12	0.24	0.4	0.54	0.16	0.32	0.18	0.31	0.21	0.17	0.09	0.15	0.17	0.18	0.23	0.43	0.28	0.64	0.28	0.39	0.37	0.54	0.39	0.24	0.29	0.45	0.21	0.17	0.15
313_10.45		0.189251	-0.336154		0.0588762	-0.0984615		0.172291	0.237692	0.86	2.28	0.68	2.96	1.95	0.83	1.89	1.62	0.52	1.13	3.53	3.17	2.55	1.45	6.69	1	1.24	1.38	1.05	2.44	1.54	4.09	1.34	0.77	0.6	3.47	1.18	1.63	0.85	6.35	0.34	0.92	0.54	0.51	5.8	1.15	1.15	0.96	1.31
313_10.81		1.03491	1.11923		1.37141	1.43846		0.235974	0.319231	2.85	2.98	1.71	1.77	2.59	3.61	7.35	3.3	2.14	1.25	3.45	1.96	1.87	1.72	3.22	1.72	3.41	5.11	3.42	2.7	1.44	4.56	2.58	2.37	5.93	2.8	3	6.79	7.66	3.14	4	1.94	6.2	4.68	5.02	2.28	2.67	5.54	2.61
313_12.47		0.191222	-0.272308		0.446958	-0.770769		0.317072	-0.498462	7.03	2.05	1.42	4.36	7.45	4.19	3.72	2.28	1.75	4.28	5.51	8.29	1.99	2.84	5.3	3.64	4.36	3.35	2.03	3.85	3.83	2.68	2.52	4.47	5.12	3.85	3.05	0.88	1.13	4.98	2.82	3.36	2.8	1.78	6.36	7.18	3.88	2.92	3.16
313_12.63		0.205671	0.0315385		0.175528	-0.0361538		0.432188	-0.0676923	0.76	0.12	0.24	0.54	0.12	0.51	0.12	0.41	0.24	0.45	0.53	0.74	0.12	0.19	0.09	0.33	0.56	0.25	0.18	0.45	0.37	0.28	0.3	0.31	0.47	0.24	0.38	0.13	0.14	0.24	0.26	0.25	0.25	0.19	0.55	0.77	0.53	0.28	0.46
313_8.04		0.587717	-0.0923077		1.30655	-0.102308		0.0399806	-0.01	0.24	0.64	0.37	0.38	0.51	0.19	0.19	0.21	0.15	0.62	0.26	0.28	0.28	0.15	0.39	0.28	0.16	0.49	0.46	0.29	0.16	1.15	0.1	0.21	0.22	0.13	0.12	0.17	0.23	0.37	0.21	0.22	0.16	0.32	0.27	0.16	0.24	0.22	0.3
313_8.24		0.726378	-0.14		0.645966	-0.108462		0.105059	0.0315385	0.05	0.65	0.28	0.72	0.05	0.11	0.18	0.3	0.11	0.53	0.69	0.23	0.05	0.17	0.64	0.08	0.29	0.08	0.32	0.63	0.18	1.2	0.08	0.08	0.22	0.39	0.14	0.05	0.28	0.66	0.05	0.05	0.05	0.05	0.38	0.1	0.12	0.29	0.32
315_10.1		1.99001	0.176154		1.48569	0.140769		0.289694	-0.0353846	0.06	0.05	0.07	0.08	0.38	0.32	0.02	0.3	0.07	0.06	0.02	0.16	0.32	0.36	0.03	0.07	0.08	0.12	0.08	0.06	0.03	0.03	0.03	0.03	0.06	0.47	0.24	0.33	0.08	0.34	0.41	0.48	0.64	0.39	0.3	0.34	0.07	0.07	0.05
317_10.46		2.71935	0.0846154		2.62044	0.0792308		0.135801	-0.00538462	0.03	0.03	0.03	0.03	0.11	0.11	0.03	0.09	0.03	0.03	0.03	0.06	0.11	0.15	0.03	0.03	0.03	0.06	0.03	0.03	0.03	0.03	0.03	0.03	0.03	0.14	0.21	0.28	0.05	0.18	0.14	0.17	0.23	0.13	0.1	0.11	0.05	0.05	0.05
317_10.65		2.46986	0.466154		2.21952	0.427692		0.138828	-0.0384615	0.26	0.15	0.25	0.32	0.89	0.85	0.21	0.79	0.47	0.26	0.22	0.42	0.75	1.1	0.23	0.33	0.38	0.46	0.22	0.51	0.2	0.24	0.19	0.2	0.4	0.88	0.85	1.03	0.35	1.1	1.47	1.35	1.4	1.15	0.88	0.89	0.21	0.38	0.34
319_10.31		0.440703	0.0238462		0.236409	0.0184615		0.0567037	-0.00538462	0.04	0.09	0.04	0.14	0.18	0.1	0.1	0.08	0.14	0.44	0.09	0.15	0.07	0.33	0.08	0.09	0.09	0.07	0.08	0.13	0.16	0.13	0.1	0.1	0.17	0.06	0.18	0.24	0.12	0.13	0.13	0.08	0.09	0.09	0.11	0.17	0.09	0.24	0.23
319_8.85		0.158396	-0.0130769		0.297967	-0.0269231		0.127402	-0.0138462	0.43	0.16	0.11	0.13	0.33	0.1	0.16	0.14	0.03	0.03	0.26	0.03	0.07	0.18	0.04	0.24	0.04	0.08	0.08	0.1	0.17	0.04	0.21	0.35	0.12	0.15	0.14	0.04	0.04	0.04	0.1	0.24	0.1	0.1	0.26	0.07	0.13	0.15	0.22
321_11.14		0.03135	-0.00153846		0.207944	0.00846154		0.221423	0.01	0.13	0.06	0.21	0.14	0.07	0.2	0.17	0.1	0.13	0.09	0.12	0.09	0.1	0.1	0.09	0.11	0.1	0.08	0.11	0.14	0.25	0.15	0.18	0.12	0.2	0.11	0.2	0.1	0.14	0.14	0.11	0.11	0.15	0.08	0.16	0.13	0.08	0.12	0.2
331_12.25		0.705936	0.295385		0.839786	0.334615		0.391625	0.0392308	0.39	0.38	0.33	0.27	0.1	0.24	0.44	0.1	0.28	0.19	0.24	0.4	0.2	0.16	0.13	0.27	0.36	0.59	0.42	0.35	0.31	0.35	0.43	0.19	0.28	0.23	0.3	2.11	0.19	0.39	0.23	0.08	0.36	2.56	0.28	0.08	0.17	0.79	0.37
333_6.17		2.1782	0.0315385		1.43909	0.0307692		0.0227354	-0.000769231	0.01	0.01	0.01	0.01	0.1	0.08	0.01	0.08	0.01	0.01	0.08	0.03	0.09	0.07	0.03	0.03	0.03	0.09	0.03	0.03	0.03	0.03	0.03	0.03	0.03	0.06	0.04	0.09	0.04	0.04	0.12	0.1	0.11	0.07	0.11	0.09	0.04	0.04	0.04
333_6.45		2.69096	0.0461538		2.31073	0.0553846		0.325306	0.00923077	0.02	0.02	0.04	0.02	0.02	0.02	0.18	0.02	0.02	0.02	0.02	0.02	0.02	0.04	0.04	0.04	0.04	0.04	0.04	0.08	0.04	0.04	0.04	0.04	0.04	0.04	0.05	0.13	0.05	0.05	0.12	0.17	0.16	0.05	0.11	0.12	0.05	0.05	0.05
333_9.2		0.47916	0.261538		0.917545	0.376923		0.266429	0.115385	1.52	1.21	0.95	1.04	0.98	1.58	1.84	1.02	1.02	0.51	1.38	0.83	1.44	1.07	0.95	0.65	1.38	2.89	1.61	0.97	1.21	1.11	1.77	1.05	0.86	1.3	1.21	2.87	2.39	1.51	0.77	0.48	2.56	1.74	1.45	0.8	0.78	2.23	1.43
335_10.53		0.297112	0.0407692		0.130034	0.0238462		0.134278	-0.0169231	0.35	0.05	0.1	0.05	0.21	0.11	0.17	0.05	0.1	0.05	0.05	0.59	0.05	0.22	0.05	0.16	0.21	0.13	0.05	0.05	0.18	0.05	0.22	0.09	0.25	0.05	0.18	0.05	0.27	0.8	0.14	0.05	0.05	0.05	0.05	0.22	0.17	0.1	0.11
335_5.54		1.03996	-0.149231		1.14802	-0.171538		0.0666029	-0.0223077	0.04	0.04	0.24	0.04	0.04	0.09	0.7	0.04	1.12	0.1	0.21	0.04	0.23	0.16	0.05	0.05	0.05	0.19	0.05	0.76	0.05	0.1	0.05	0.1	0.05	0.98	0.04	0.19	0.04	0.04	0.04	0.07	0.04	0.04	0.04	0.04	0.04	0.04	0.04
335_7.02		0.546421	0.0492308		0.0398032	-0.00615384		0.712523	-0.0553846	0.03	0.03	0.37	0.06	0.3	0.1	0.08	0.32	0.03	0.32	0.13	0.03	0.03	0.2	0.06	0.02	0.05	0.2	0.16	0.05	0.06	0.02	0.06	0.07	0.02	0.14	0.09	0.1	0.04	0.13	0.1	0.13	0.61	0.04	0.15	0.15	0.08	0.09	0.04
335_7.46		0.0616921	-0.0261538		0.859796	-0.525385		0.746877	-0.499231	0.16	0.62	0.39	0.21	2.4	0.04	0.07	0.21	0.1	1.45	0.25	4.09	0.16	1.84	0.5	0.06	0.06	0.13	0.12	0.27	0.06	0.06	0.06	0.38	0.06	0.06	0.05	0.38	0.05	0.15	0.05	0.54	0.18	0.36	0.18	0.1	0.23	1	0.05
337_8.7		0.674996	0.0223077		0.267874	0.0115385		0.388606	-0.0107692	0.24	0.2	0.17	0.15	0.14	0.21	0.21	0.18	0.17	0.15	0.14	0.12	0.22	0.16	0.12	0.14	0.18	0.21	0.16	0.2	0.2	0.16	0.16	0.13	0.19	0.15	0.13	0.24	0.2	0.16	0.18	0.12	0.21	0.17	0.29	0.12	0.14	0.27	0.22
337_9.84		1.47944	0.163846		0.893323	0.111538		0.834615	-0.0523077	0.15	0.21	0.21	0.13	0.33	0.19	0.2	0.38	0.23	0.08	0.19	0.22	0.15	0.1	0.18	0.16	0.24	0.41	0.11	0.08	0.06	0.06	0.12	0.09	0.14	0.24	0.4	0.2	0.14	1.03	0.32	0.12	0.24	0.53	0.22	0.15	0.29	0.29	0.19
343_10.07		0.258664	0.00923077		2.01296	0.04		2.08596	0.0307692	0.05	0.09	0.06	0.02	0.02	0.02	0.02	0.02	0.06	0.02	0.02	0.05	0.02	0.03	0.03	0.12	0.07	0.09	0.07	0.1	0.06	0.08	0.06	0.03	0.1	0.03	0.07	0.13	0.08	0.02	0.16	0.02	0.08	0.14	0.02	0.07	0.04	0.07	0.09
349_4.82		1.31549	-0.0115385		0.0574911	0.00153846		0.660936	0.0130769	0.02	0.02	0.07	0.02	0.02	0.09	0.06	0.02	0.12	0.02	0.04	0.02	0.02	0.11	0.05	0.05	0.05	0.05	0.05	0.05	0.05	0.05	0.05	0.05	0.05	0.05	0.04	0.04	0.04	0.04	0.04	0.08	0.04	0.04	0.04	0.04	0.04	0.04	0.04
349_5.13		0.423128	-0.00769231		0.15796	0.00307692		0.548597	0.0107692	0.03	0.03	0.08	0.03	0.03	0.06	0.03	0.03	0.1	0.03	0.05	0.03	0.03	0.09	0.04	0.04	0.04	0.04	0.04	0.1	0.04	0.04	0.04	0.04	0.04	0.11	0.04	0.09	0.04	0.04	0.04	0.07	0.04	0.04	0.04	0.04	0.04	0.04	0.04
349_7.21		2.28056	0.0576923		0.0380993	-0.00384615		1.17207	-0.0615385	0.03	0.23	0.03	0.03	0.16	0.03	0.03	0.06	0.03	0.09	0.05	0.41	0.03	0.08	0.05	0.02	0.02	0.02	0.08	0.02	0.02	0.02	0.02	0.02	0.02	0.02	0.06	0.17	0.06	0.06	0.06	0.06	0.06	0.12	0.06	0.06	0.06	0.27	0.06
351_2.63		0.657946	-0.38		0.978899	-0.45		0.0711877	-0.07	0.14	0.18	1.12	0.07	0.07	0.41	2.14	0.07	2.75	0.29	0.75	0.19	0.84	0.67	0.1	0.1	0.1	0.26	0.1	3.05	0.1	0.49	0.2	0.26	0.1	2.58	0.08	1.66	0.08	0.08	0.08	0.54	0.08	0.08	0.08	0.08	0.08	0.08	0.17
351_9.3		1.44304	-0.0538462		1.3457	-0.253846		0.936939	-0.2	0.13	0.13	0.53	0.27	0.13	0.98	1.51	0.13	0.13	0.13	0.13	0.13	0.66	0.15	0.15	0.15	0.15	0.15	0.15	0.15	0.44	0.15	0.3	0.15	0.15	0.15	0.13	0.13	0.13	0.13	0.13	0.13	0.13	0.13	0.13	0.13	0.13	0.13	0.13
365_4.01		0.075103	-0.00153846		0.605482	0.0107692		0.560307	0.0123077	0.05	0.02	0.04	0.02	0.02	0.02	0.02	0.02	0.02	0.02	0.13	0.02	0.02	0.03	0.03	0.03	0.03	0.06	0.03	0.03	0.03	0.06	0.09	0.03	0.03	0.1	0.04	0.04	0.04	0.08	0.04	0.04	0.04	0.04	0.04	0.04	0.04	0.04	0.04
367_12.68		1.43164	1.87769		1.29688	1.74538		0.297055	-0.132308	1.05	0.56	0.73	1.74	1.21	0.28	0.28	1.54	0.7	0.64	0.62	0.28	0.95	0.89	0.35	0.41	0.29	1.22	0.35	0.61	0.05	1.82	0.49	0.98	1.3	0.1	0.07	4.26	8.43	4	8.83	0.65	0.89	0.14	2.57	0.22	0.84	1.13	1.24
367_13.16		1.64602	1.66846		1.10635	1.25692		1.1811	-0.411538	1.66	1.01	1.2	0.93	1.96	0.14	1.1	1.29	0.78	1.05	0.89	0.07	1.54	1.85	0.69	0.57	0.46	0.45	0.34	0.38	0.08	1.78	0.56	0.69	0.22	0.2	0.11	4.08	3.92	4	8.01	0.8	1.45	0.21	4.55	0.25	0.45	1.43	0.7
367_13.28	+	1.70775	3.80615		1.33778	3.20923		0.673822	-0.596923	3.57	1.52	2.18	4.78	1.15	0.58	1.27	3.15	2.29	1.75	1.61	0.58	1.54	1.73	0.11	0.9	0.8	2.61	0.76	1.48	0.22	4.33	1.16	1.9	1.97	0.24	0.23	7.96	13.02	6.23	17.94	0.84	2.88	0.45	7.43	0.87	1.22	4.5	4.12
373_8.15		0.158543	-0.00384616		0.378221	-0.0107692		0.242939	-0.00692308	0.04	0.04	0.04	0.09	0.04	0.14	0.11	0.04	0.04	0.04	0.04	0.1	0.12	0.05	0.09	0.05	0.11	0.09	0.05	0.05	0.05	0.05	0.05	0.05	0.05	0.05	0.08	0.12	0.04	0.04	0.04	0.04	0.09	0.04	0.04	0.04	0.04	0.04	0.09
389_10.02		1.2878	-0.0530769		1.33154	-0.0707692		0.166784	-0.0176923	0.06	0.06	0.21	0.15	0.06	0.28	0.46	0.06	0.06	0.06	0.06	0.06	0.12	0.07	0.07	0.07	0.07	0.07	0.07	0.25	0.37	0.07	0.15	0.07	0.07	0.07	0.06	0.06	0.06	0.06	0.06	0.06	0.06	0.06	0.06	0.06	0.06	0.06	0.06
3-HOTrE		0.246649	0.0653846		0.0653336	0.0269231		0.0919596	-0.0384615	1.85	0.65	0.48	0.24	0.98	0.22	0.15	0.27	0.25	0.19	0.2	0.25	0.29	0.86	1.18	0.67	0.27	0.27	0.25	0.18	0.23	0.49	0.15	0.31	0.45	0.21	0.26	0.56	0.79	0.95	0.26	0.33	0.24	0.84	0.57	0.75	0.31	0.24	0.27
5(6)-EET (319_11.45)		0.701533	0.0592308		0.33196	0.0384615		0.158853	-0.0207692	0.33	0.2	0.35	0.36	0.3	0.6	0.35	0.41	0.77	0.33	0.51	0.32	0.46	0.39	0.3	0.32	0.49	0.35	0.26	0.57	0.52	0.36	0.36	0.23	0.57	0.3	0.45	0.47	0.57	0.49	0.59	0.29	0.48	0.29	0.56	0.43	0.22	0.46	0.49
5,6-DiHETrE		0.765703	-0.0561538		0.702405	-0.0446154		0.116501	0.0115385	0.24	0.26	0.37	0.26	0.4	0.27	0.39	0.18	0.34	0.32	0.24	0.13	0.33	0.23	0.18	0.23	0.26	0.2	0.42	0.32	0.58	0.28	0.37	0.28	0.19	0.34	0.19	0.32	0.3	0.2	0.21	0.21	0.41	0.15	0.22	0.37	0.07	0.25	0.25
5-Oxo-ETE		0.980705	0.0553846		0.486674	-0.0476923		2.03202	-0.103077	0.08	0.08	0.08	0.16	0.48	0.08	0.08	0.08	0.08	0.08	0.35	0.08	0.08	0.02	0.02	0.05	0.02	0.02	0.11	0.02	0.02	0.02	0.02	0.02	0.02	0.09	0.03	0.03	0.03	0.2	0.03	0.03	0.05	0.34	0.03	0.03	0.31	0.03	0.03
5S-HETE		0.156117	-0.00846154		0.0076087	-0.000769229		0.0841488	0.00769231	0.14	0.11	0.5	0.17	0.07	0.12	0.16	0.1	0.13	0.12	0.1	0.05	0.1	0.1	0.11	0.14	0.13	0.1	0.24	0.15	0.25	0.15	0.2	0.12	0.18	0.1	0.18	0.13	0.2	0.25	0.19	0.11	0.17	0.06	0.11	0.15	0.05	0.09	0.17
6trans-LTB4		0.344575	0.0376923		0.308908	0.0353846		0.0495786	-0.00230769	0.13	0.12	0.2	0.06	0.08	0.03	0.17	0.03	0.16	0.12	0.1	0.08	0.1	0.13	0.11	0.12	0.09	0.09	0.15	0.16	0.12	0.1	0.07	0.07	0.05	0.09	0.04	0.62	0.04	0.04	0.12	0.04	0.04	0.32	0.04	0.04	0.07	0.31	0.12
8,9-DiHETrE		0.343071	-0.0115385		0.382966	-0.0123077		0.0199268	-0.000769232	0.09	0.08	0.07	0.12	0.04	0.15	0.13	0.09	0.1	0.11	0.13	0.04	0.11	0.1	0.03	0.07	0.08	0.08	0.12	0.1	0.17	0.11	0.12	0.08	0.06	0.13	0.04	0.13	0.11	0.09	0.09	0.04	0.13	0.04	0.04	0.09	0.04	0.16	0.1
9(R) _13(R)-HODE_EPOME mix		0.509089	1.50231		0.755557	1.95		0.11068	0.447692	16.12	4.43	7.92	3.53	10.66	3.3	2.79	3.65	3.89	3.59	3.72	4.56	6.07	9.04	4.08	17.37	4.04	6.92	4.21	3.45	3.34	8.09	1.77	7.86	6.81	3.07	3.86	8.2	10.3	13.44	4.54	12.05	5.1	8.06	6.4	11.79	5.98	5.75	4.11
9,10-DiHOME		0.0959797	-0.176154		0.209583	-0.279231		0.0625128	-0.103077	4.31	3.1	3.84	1.86	4.13	1.76	2.06	1.55	2.13	2.85	2.74	2.57	5.04	2.3	1.98	7.76	1.17	4.78	2.32	2.52	3.33	2.59	0.88	4.15	1.71	1.11	1.02	2.38	1.48	5.67	1.82	6.57	2.22	1.68	2.63	1.47	2.32	3.18	1.87
9-HOTrE		0.0751302	0.104615		0.0453347	0.0776923		0.0168234	-0.0269231	3.47	2.67	1.26	0.35	6.01	0.43	0.75	0.36	0.63	0.75	0.46	0.58	1.15	1.76	3.04	4.05	0.61	1.4	1.28	0.33	0.47	1.78	0.37	2.12	0.94	0.37	0.45	1.21	1.59	2.67	0.68	1.5	0.92	6.05	1.15	1.3	1.07	0.78	0.51
9-HpODE		0.431	5.02923		0.856701	8.11615		0.285224	3.08692	25.76	44.48	20.8	14.13	40.96	26.75	30.18	15.73	15.03	6.94	25.61	38.43	33.78	12.2	17.02	25.62	25.85	47.26	43.84	13.67	29.44	35.92	29.51	48.01	35.96	14.41	16.7	44.72	42.23	45.81	23.26	21.15	61.3	41.07	34.43	13.49	19.45	54.85	25.63
AA		1.19284	-11.57		0.17503	-2.65		0.711253	8.92	43.02	20.29	53.43	50.11	15.91	65.91	22.84	63.68	56.5	56.56	45.63	23.05	52.48	51.55	27.13	49.58	56.09	47.65	50.48	56.63	75.71	42.63	91.69	40.32	59.64	36.27	26.55	27.8	32.66	44.7	44.29	21	58.95	35.3	41.14	64.9	31.38	50.87	55.42
AA_12.86		0.863002	-1.27462		0.0640467	0.136923		0.839693	1.41154	6.6	3.46	7.85	6.58	2.49	6.44	3.06	9.71	6.25	7.75	6.16	3.37	8.69	7.24	3.33	8.46	7.28	6.35	8.08	6.3	10.52	5.73	12.83	6.63	9.3	4.71	5.37	5.56	6.81	8.83	8.35	3.32	7.9	5.21	4.93	7.55	4.19	6.6	5.57
Adrenic Acid_13.36		1.35793	0.360769		1.14757	0.383077		0.0471777	0.0223077	1.21	0.33	0.56	0.68	0.21	2.15	0.2	0.69	1.05	0.8	1.06	0.5	0.65	0.91	0.31	1.01	1.43	0.66	0.59	0.73	1.08	0.8	1.14	0.42	0.93	0.37	2	1.29	0.89	1.11	1.11	0.5	1.41	0.59	1.89	1.46	0.42	1.64	0.76
a-Linolenic Acid		0.572255	0.647692		0.0535646	0.0953846		0.361376	-0.552308	3.07	7.83	1.09	3.18	1.22	1.96	0.35	0.72	2.94	1.79	2.49	2.71	0.54	0.67	1.26	1.99	2.51	1.23	0.39	1.66	0.43	5.02	0.66	1.84	4.93	0.12	1	0.92	1.29	1.9	3.25	0.48	2.3	4.52	2.48	2.58	4.51	2.39	3.51
DGLA		0.141477	-0.0930769		0.340866	0.170769		0.591719	0.263846	1.24	0.4	0.46	0.42	0.19	1.59	0.15	1.3	0.62	1.21	1.07	0.33	0.61	0.58	0.22	1.3	0.82	0.72	0.7	1.09	0.88	0.84	2.36	0.6	2.38	0.53	0.47	0.29	0.42	0.56	0.54	0.44	1.2	0.55	1.4	2.38	0.45	1.88	1.23
DGLA_13.20		0.12766	-0.00846154		0.107811	0.00846154		0.258157	0.0169231	0.17	0.06	0.2	0.16	0.03	0.32	0.08	0.16	0.23	0.2	0.19	0.05	0.16	0.22	0.07	0.18	0.16	0.12	0.11	0.19	0.29	0.2	0.23	0.11	0.15	0.2	0.19	0.16	0.15	0.11	0.11	0.07	0.23	0.06	0.2	0.21	0.11	0.31	0.21
DGLA_13.33		0.107347	0.0153846		0.424186	0.0538461		0.304495	0.0384615	0.27	0.1	0.23	0.19	0.06	0.66	0.08	0.22	0.29	0.3	0.35	0.14	0.22	0.37	0.11	0.37	0.37	0.15	0.19	0.26	0.44	0.33	0.51	0.16	0.16	0.19	0.44	0.29	0.13	0.26	0.24	0.16	0.38	0.12	0.51	0.42	0.09	0.53	0.24
DHA		0.864876	9.92231	+	2.7322	20.1146		1.82017	10.1923	16	9.75	15.69	10.66	8.66	24.04	9.06	13.73	32.17	11.48	11.23	14.78	15.15	16.17	14.26	52.63	25.9	32.45	20.25	38.85	22.9	28.66	23.99	9.04	31.87	7.93	33.64	78.51	19.74	36.29	67.83	15.92	37.11	46.12	19.6	36.99	13.49	23.9	24.75
DHA_12.60		0.85651	3.13308	+	2.10867	5.63923		0.665721	2.50615	7.78	1.39	8.57	5.84	0.69	13.82	0.69	8.02	16.31	6.23	5.51	5.29	2.52	5.07	0.98	11.91	10.12	12.95	5.02	17.48	8.88	12.96	10.89	2.4	14.61	1.97	11.89	20.63	8.5	5.89	17.24	4.17	14.04	14.96	7.47	17.93	7.91	9.59	15.75
DHA_12.86		0.894139	0.386923	+	2.5522	0.716154		1.54741	0.329231	0.64	0.43	0.68	0.46	0.26	0.69	0.23	0.58	1	0.49	0.47	0.63	0.58	0.45	0.32	1.91	0.78	1.05	0.86	1.31	0.89	1.02	0.83	0.4	1.34	0.26	1.38	3.02	0.87	1.45	2.52	0.62	1.01	1.6	0.62	1.14	0.59	0.82	0.81
DPA		1.19737	3.40923	+	1.89448	4.87154		0.461753	1.46231	11.08	4.06	7.75	8.8	2.64	15.81	2.63	9.09	14.16	10.54	9.57	5.89	6.92	8.54	3.54	13.83	11.17	11.59	6.5	13.55	10.73	11.21	11.3	6.25	15.31	4.43	14.12	21.57	12.35	12.58	19.11	5.25	7.66	13.94	9.86	11.24	7.74	21.09	15.76
DPA_12.97		0.569522	0.604615		0.988307	0.91		0.265364	0.305385	2.41	0.78	0.87	1.33	0.41	5.14	0.42	2.5	2.55	1.88	2.26	1.19	1.51	1.63	0.66	1.79	3.09	2.59	1.27	2.72	2.09	1.87	2.29	1.11	5.44	0.67	1.93	1.81	2.35	1.68	2.29	1.04	5.09	1.56	4.11	5.72	1.46	3.43	2.61
EPA		0.389569	1.13462		1.05927	2.38154		2.63043	1.24692	2.89	1.18	3	2.21	1.53	2.82	2.03	2.38	3.96	3.48	2.25	2.11	3.71	3.33	2.65	5.73	3.31	2.97	4.23	3.9	4.99	3.48	5.67	3.28	2.85	3.37	4.8	19.27	2.11	5.88	6.21	1.68	2.22	6.63	1.66	2.26	1.63	6.57	3.59
EPA_12.20		0.875844	0.09		1.29503	0.104615		0.163645	0.0146154	0.17	0.16	0.09	0.16	0.09	0.18	0.04	0.05	0.21	0.16	0.14	0.16	0.04	0.04	0.09	0.25	0.2	0.09	0.04	0.17	0.04	0.4	0.04	0.16	0.28	0.04	0.08	0.08	0.08	0.38	0.42	0.08	0.18	0.67	0.17	0.18	0.15	0.31	0.23
EPA_12.40		0.248631	0.0115385		1.11091	0.0353846		1.05835	0.0238462	0.07	0.02	0.07	0.06	0.04	0.13	0.01	0.08	0.08	0.1	0.07	0.06	0.04	0.13	0.02	0.11	0.1	0.11	0.09	0.1	0.07	0.08	0.15	0.03	0.07	0.08	0.06	0.19	0.03	0.07	0.1	0.06	0.08	0.22	0.05	0.09	0.05	0.19	0.1
EPA_12.60		1.34564	0.237692		0.602557	0.143846		0.407994	-0.0938461	0.19	0.09	0.48	0.12	0.33	1.02	0.07	0.77	0.16	0.17	0.07	0.28	0.59	0.72	0.04	0.18	0.16	0.29	0.25	0.14	0.07	0.08	0.12	0.1	0.15	0.82	0.25	0.33	0.12	0.26	0.53	0.68	1.16	0.82	0.55	0.87	0.21	0.25	0.18
g-Linolenic Acid		0.35466	0.0392308		0.673349	0.0653846		0.264566	0.0261538	0.1	0.1	0.19	0.32	0.1	0.46	0.2	0.28	0.38	0.24	0.29	0.32	0.23	0.24	0.13	0.29	0.26	0.2	0.16	0.31	0.47	0.3	0.33	0.34	0.41	0.11	0.29	0.25	0.28	0.39	0.35	0.27	0.13	0.13	0.44	0.32	0.13	0.43	0.65
g-Linolenic Acid_12.44		0.399857	0.0576923		0.0811708	0.0169231		0.261323	-0.0407692	0.41	0.34	0.24	0.43	0.09	0.8	0.05	0.25	0.46	0.42	0.39	0.34	0.1	0.29	0.06	0.27	0.35	0.37	0.15	0.39	0.26	0.41	0.41	0.17	0.54	0.12	0.14	0.13	0.17	0.21	0.28	0.19	0.38	0.36	0.35	0.45	0.5	0.56	0.82
HpODE_10.04		0.0656903	-0.17		0.5163	-0.84		0.399884	-0.67	2.52	4.82	0.75	3.57	4.27	3.65	3.38	2.85	1.5	0.75	4.77	5.15	4.16	2.45	9.38	1.17	2.34	1.17	1.17	1.17	2.38	5.17	1.17	1.17	1.17	3.52	2.46	0.93	0.93	0.93	0.93	0.93	0.93	0.93	9.73	1.87	3.63	3.74	3.28
HpODE_7.71		0.14251	0.365385		0.60744	-2.47846		0.77759	-2.84385	6.22	27.72	8.27	1.84	11.77	2.66	3.5	2.61	3.85	7.05	2.7	3.77	5.55	3.25	5.33	5.24	1.98	6.43	3.53	2.24	3.04	8.09	1.9	5.45	2.59	1.47	1.8	2.53	1.54	7.32	4.51	3.41	2.99	12.78	5.07	1.99	4.79	2.92	3.64
HpODE_8.72		0.436333	0.106154		1.01874	0.175385		0.277612	0.0692308	0.75	0.96	1.1	0.84	1.54	1	0.81	0.99	1.09	0.76	0.62	1.09	1.18	1.38	0.67	1.24	0.81	1.59	1.12	1.02	0.63	0.87	0.7	1	1.45	1.15	0.9	1.44	1.01	1.29	1.09	1.39	1.17	0.97	1.04	1.35	1.74	0.89	0.73
Linoleic acid	+	1.82732	10.4369	+	2.05753	8.64923		0.160721	-1.78769	33.48	26.99	32.18	35.33	11.52	39.42	9.8	28.85	31.03	32.87	34.85	34.68	20.12	16.49	7.15	30.94	25.87	36.17	29.04	31.41	25.11	27.74	26.09	22.11	60.11	9.65	33.63	33.63	40.15	37.9	52.5	32.52	31.74	34.89	30.65	42.25	41.36	36.64	35.7
Oleic Acid	+	4.15125	19.5746	+	2.60428	15.8869		0.327116	-3.68769	42.15	22.3	25.44	40.5	4.6	43.97	4.59	21.48	40.54	39.49	32.62	25.85	10.6	15.23	2.8	26.59	25.51	34.5	25.11	32.12	24.28	27.15	25.32	13.82	45.73	8.03	47.21	51.26	46.71	38.73	51.58	34.79	38.06	27.28	37.23	55.13	30.63	56.43	45.62
Palmitic Acid	+	2.4305	1.01846		0.869774	0.603846		0.659362	-0.414615	2.99	1.95	2.64	1.12	0.94	4.38	0.9	0.99	2	2.55	2.48	1.33	1.44	1.72	0.74	2.57	2.16	1.04	2.2	1.08	1.93	1.65	2.16	1.08	1.04	0.95	4.01	3	1.05	2.44	3.09	2.67	3.55	2.77	2.69	2.82	1.06	3.39	1.02
PGx_4.5		1.16897	-0.0369231		0.151369	0.00692308		4.48926	0.0438462	0.06	0.06	0.06	0.06	0.06	0.06	0.06	0.06	0.06	0.11	0.06	0.06	0.06	0.2	0.1	0.1	0.1	0.1	0.1	0.1	0.1	0.1	0.1	0.1	0.1	0.1	0.05	0.09	0.05	0.05	0.05	0.05	0.05	0.05	0.05	0.05	0.05	0.28	0.05
PhytoP_8.63		0.499042	0.29		0.00381021	0.00384615		0.681643	-0.286154	0.61	2.95	0.35	0.3	0.61	0.49	1.35	0.09	0.23	0.17	0.42	0.36	0.35	0.06	0.67	0.42	0.16	0.64	0.35	0.06	0.13	0.44	0.68	0.57	0.25	0.13	0.67	0.46	0.3	0.5	0.24	0.27	0.43	3.92	0.21	0.18	0.33	0.3	0.52
PyhtoP_8.29		0.170828	-0.0307692		1.00432	-0.168462		0.793043	-0.137692	0.8	0.71	0.33	0.76	0.7	0.75	0.89	0.45	0.39	0.23	0.97	1.31	0.89	0.45	0.58	0.33	0.54	1.07	0.42	0.61	0.59	0.61	0.59	0.53	0.46	0.61	0.55	0.95	0.55	0.66	0.14	0.32	0.42	0.48	0.48	0.65	0.53	0.71	0.55
Stearic Acid		2.6725	0.656923		0.860714	0.380769		0.897734	-0.276154	1.61	0.44	0.18	0.11	0.09	1.94	0.16	0.08	0.17	0.31	0.29	0.5	0.13	0.67	0.35	0.18	0.34	0.08	0.11	0.07	0.11	0.32	0.06	0.07	0.03	0.03	1.12	0.96	0.15	1.14	0.53	0.3	1.22	0.58	1.72	0.8	0.05	2.28	0.11
Stearidonic Acid_11.63		1.51012	0.04		1.74941	0.0461538		0.257065	0.00615385	0.06	0.02	0.05	0.08	0.02	0.09	0.04	0.05	0.12	0.06	0.06	0.06	0.02	0.07	0.03	0.07	0.06	0.05	0.03	0.08	0.1	0.09	0.06	0.06	0.08	0.03	0.1	0.26	0.07	0.1	0.17	0.06	0.04	0.08	0.07	0.06	0.09	0.09	0.14
Stearidonic Acid_12.00		3.34152	0.0653846		2.5774	0.06		0.117903	-0.00538462	0.07	0.02	0.05	0.1	0.02	0.13	0.02	0.1	0.19	0.05	0.09	0.06	0.05	0.07	0.02	0.08	0.06	0.07	0.03	0.15	0.07	0.08	0.05	0.02	0.14	0.04	0.17	0.16	0.19	0.14	0.19	0.09	0.09	0.06	0.15	0.15	0.08	0.13	0.13
