## Supplementary Table S4 for "Multi-omics provide evidence for an anti-inflammatory immune signature and metabolic alterations in patients with Long COVID Syndrome – an exploratory study"

### Sheet: Heatmap
Supplementary Table S4: Heatmap data matrix. Normalized values generated by dividing the concentration of each lipid through the average concentration of this lipid over all samples.
Metabolite	healthy_1	healthy_2	healthy_3	healthy_4	healthy_5	healthy_6	healthy_7	healthy_8	healthy_9	healthy_10	healthy_11	healthy_12	healthy_13	recovered_1	recovered_2	recovered_3	recovered_4	recovered_5	recovered_6	recovered_7	recovered_8	recovered_9	recovered_10	recovered_11	recovered_12	recovered_13	long-covid_1	long-covid_2	long-covid_3	long-covid_4	long-covid_5	long-covid_6	long-covid_7	long-covid_8	long-covid_9	long-covid_10	long-covid_11	long-covid_12	long-covid_13
TG(14:0_32:2)	0.249493	-0.560367	2.20666	-0.528608	-0.818411	-0.953388	-0.683434	-0.203076	0.36859	-0.385691	0.860858	2.08756	-0.659615	1.33725	-0.774742	-0.377752	0.749701	2.53219	-0.127648	-0.504789	-1.09233	-0.520668	-0.0244302	-0.115738	-0.949418	-0.651675	-0.631825	1.32137	-1.27098	-1.10027	0.011299	-0.917658	-0.0244302	0.332861	0.837039	2.05977	-0.957357	-0.373782	0.253463
TG(14:0_34:0)	1.63413	-0.341278	-0.341278	-1.15631	-0.793689	-0.68663	0.104225	0.870906	-0.728072	0.428856	-1.15631	-0.724619	-1.15631	1.78954	-0.220405	-0.279115	-0.659002	-0.631374	0.0593296	1.60996	-1.11487	-0.413802	0.494473	0.591171	-0.37236	0.232005	-1.15631	0.974512	1.56161	1.35785	-1.15631	-0.517408	0.473752	-1.15631	1.16446	-0.703898	2.24195	1.03322	-1.15631
TG(14:0_34:1)	0.603102	-0.767162	-0.974778	-0.46895	2.19608	1.99224	-0.544447	-0.212262	0.572904	-0.310407	0.384162	-1.18617	-0.317957	1.11648	-0.884182	-0.548222	1.98469	1.32032	-0.382129	0.240718	2.00734	-0.797361	-1.28809	-0.0688181	-0.895507	-1.35226	-1.25412	0.916413	-1.22014	0.693698	-0.325507	-0.876633	0.0897249	-0.14054	0.255818	-0.891732	1.13913	0.214294	-0.0197453
TG(14:0_34:2)	-0.337328	-0.856524	1.04433	-0.371655	1.36615	1.46913	-0.882269	-0.328747	-0.290129	-0.865106	0.190449	0.576627	-0.504672	0.0188138	1.99261	-0.83936	-1.14401	0.207612	-0.586199	-0.0283858	0.743971	-0.869396	-0.384528	-0.607653	-1.07965	-0.942341	0.353502	-1.15688	0.439319	1.17306	-0.255802	2.54185	-0.375946	-1.2427	0.529427	2.35734	0.636699	-0.405982	-1.28561
TG(14:0_34:3)	0.611219	0.0462384	2.38743	-0.0582445	-0.789624	-1.36234	-0.317517	0.45256	1.15298	-0.480045	2.24812	-0.963762	1.08333	0.909189	-0.0388958	-0.313647	-0.894107	1.02528	-0.0969418	0.46417	-1.02568	-0.387172	0.382905	0.0384989	-1.41265	-0.634835	-1.01407	-0.878628	1.12976	-0.677402	-1.13403	-0.832191	0.266813	-0.85541	2.21716	-0.630965	-0.921195	0.239725	1.06398
TG(14:0_35:1)	-0.142274	-0.538374	-0.571382	-0.71992	0.385859	-0.71992	0.772056	-0.71992	-0.71992	-0.201689	-0.71992	-0.71992	-0.71992	-0.297413	1.759	1.70289	-0.71992	0.801763	-0.353527	-0.71992	-0.713318	-0.703416	2.1485	2.31024	1.56095	2.45548	-0.71992	0.422168	-0.71992	-0.71992	-0.71992	0.587209	-0.373332	-0.71992	-0.71992	0.811666	0.415566	-0.71992	-0.71992
TG(14:0_35:2)	-0.670544	0.550215	-0.120684	-1.14086	0.325429	0.114477	0.560589	-1.14086	-1.14086	2.1168	-0.525298	-0.144891	-1.14086	-0.73625	0.411885	1.64648	-1.07516	-0.0861013	2.20671	-1.14086	-0.653253	0.391136	1.7191	1.88855	-0.131058	0.584797	-1.05787	-0.0515189	-0.508007	-0.210598	-0.611754	0.328887	1.98538	-0.611754	-0.32472	0.643587	-0.549505	-0.61867	-1.08207
TG(14:0_36:1)	-1.18014	1.21609	-0.380104	-0.811193	-0.248058	-0.659729	2.32294	-0.784008	-1.18014	-0.958774	-0.721868	-0.088827	-0.830612	2.29964	0.284007	0.668493	-0.422824	-0.547102	-0.997611	-0.690799	-0.558753	-0.0538738	1.0724	1.41416	0.0276837	0.342263	-0.749054	-0.651962	-0.589823	-0.248058	2.31518	0.17138	1.74816	1.38698	-0.345151	0.132543	-0.360685	-0.721868	-0.620893
TG(14:0_38:4)	-1.20208	1.32769	-0.818284	-0.921456	1.17499	0.234067	1.71561	-1.40843	-0.715112	0.766434	0.271209	0.229941	-0.0424327	-1.01637	1.00992	1.52165	0.114388	-1.42906	0.989284	-1.48271	-0.455119	0.708657	1.70323	0.886113	0.21756	0.308351	-0.970978	-0.954471	-0.397343	2.29337	-0.67797	0.848971	-1.04526	-0.884314	-0.0548133	-0.219888	-0.145604	-0.900821	-0.578926
TG(16:0_28:1)	1.76249	-0.916061	-0.286539	-1.00658	2.8693	0.943702	0.0508512	1.13708	1.16177	0.528135	0.540479	-1.00658	-1.00658	-0.442891	0.289493	-0.364715	-1.00658	-0.516952	-0.891374	-1.00658	-0.488151	-0.327685	0.174287	0.536365	-0.488151	-0.911946	-1.00658	-1.00658	-1.00658	0.441731	-1.00658	1.97233	0.425273	0.861412	1.37573	0.676258	-0.70622	-1.00658	0.6598
TG(16:0_28:2)	-0.116287	2.71314	1.21369	-0.930484	2.50683	-0.930484	2.0242	-0.164181	-0.930484	-0.539964	-0.204707	-0.930484	-0.930484	0.108446	-0.355757	0.104762	-0.930484	-0.827328	-0.543648	-0.201022	1.14369	1.28737	-0.58049	-0.477334	0.473177	1.64474	-0.930484	-0.930484	-0.259969	-0.0499722	0.0421316	0.141604	0.974222	0.0421316	-0.930484	-0.252601	0.388442	-0.930484	-0.930484
TG(16:0_30:2)	0.418674	-0.710262	-1.00528	-0.513584	-0.887273	1.09525	0.568149	-0.0966247	0.0567847	-0.792867	1.70889	2.20058	-0.533252	-0.946277	-1.37897	-0.678794	0.772695	0.981175	-0.250034	-0.458514	2.46807	-0.7732	0.0174489	-1.26883	-1.00135	-0.859738	-0.0966247	0.257397	-0.395576	0.556349	0.996909	-1.03282	0.847433	1.39813	-0.375909	1.65775	-1.04068	-0.0926912	-0.812535
TG(16:0_32:0)	1.33879	-0.912995	-0.56865	-0.108234	0.80873	2.13581	-0.591865	-1.34633	1.74117	-0.363591	-0.572519	-0.0308532	-1.32698	0.777777	-0.994245	-0.835615	1.45486	2.1745	-0.336508	1.70248	-0.998114	-0.940079	0.0813492	-0.0231151	-0.510615	-0.386805	9.92063e-05	0.920932	1.22659	0.181944	-0.533829	-0.971031	-0.653769	0.166468	-0.429365	-1.01359	0.994444	-1.2999	0.0426587
TG(16:0_32:1)	1.65127	-0.46915	-0.593024	0.139288	-1.01565	-0.848057	-0.104816	0.521838	-1.0703	-1.29983	1.06105	0.977256	-1.29983	-1.05208	-0.691394	-0.16311	-0.913638	-1.05208	-1.27433	1.6367	-0.880848	-0.421787	1.10842	0.689432	-0.55659	-0.0902427	1.32702	2.00832	-1.00836	0.984543	0.193938	-0.607597	-1.24882	0.623852	0.951753	-0.49101	1.57112	0.893459	0.813306
TG(16:0_32:2)	-0.437779	-1.06361	1.38495	-1.45866	0.884283	1.18155	-1.10272	-0.527742	-0.273499	-1.05187	-0.0701048	0.195872	-0.60597	0.109821	2.09291	-1.01667	0.837346	0.133289	-0.703756	-0.246119	0.899929	-1.09881	-0.465159	-0.63335	2.09291	-0.969733	-0.0544591	0.512698	-0.0192563	0.348418	-0.621616	1.97948	-1.4704	-0.0427248	-0.347816	2.24937	0.348418	-0.281322	-0.68811
TG(16:0_32:3)	0.0788652	-0.388114	-1.15354	-0.669004	-1.10789	-1.22727	-0.739226	-0.275758	0.359755	-0.672515	1.54651	0.87589	0.12451	1.12518	0.135043	-0.725182	1.23754	1.18136	-0.447803	-0.331936	-1.25185	-0.697093	0.173666	-0.159891	-1.22727	-1.61701	0.356244	1.75367	1.87305	1.56056	0.0648207	-1.07278	-0.654959	1.82038	-0.142336	-1.22727	1.4482	0.0858875	-0.012424
TG(16:0_33:1)	-1.19862	0.156773	-0.252823	2.417	-0.695933	-0.11505	-0.43528	-0.852324	-0.62146	1.85846	-0.803917	1.31854	1.22545	-0.956585	-0.193246	0.279652	-0.360808	-0.491134	1.78399	-0.532094	-0.867218	-0.0778138	1.22917	1.501	0.737656	-1.03478	-0.800193	-0.744339	-0.338466	-0.818812	2.23827	-0.368255	1.02437	-0.826259	-0.714551	0.141879	-0.602842	-0.550712	-0.658696
TG(16:0_33:2)	0.136718	-0.703927	1.51971	-0.0395465	0.872282	-0.914089	1.86207	-0.0497156	1.01804	-0.534442	0.929907	-1.36831	-0.0327671	-0.181914	-0.917478	-0.724265	-1.3378	1.81462	-0.137848	0.906179	0.160446	-0.853074	-1.28696	-0.33106	-0.659861	-0.737824	0.662121	-1.00222	-0.998831	1.48921	-1.15137	-0.924258	-0.503935	1.79089	0.140108	-0.795449	1.79089	1.0316	0.0621445
TG(16:0_34:0)	0.709846	-0.960665	-1.09413	0.0726405	0.696929	1.69149	-0.952054	0.679708	1.51927	-0.822891	0.180277	0.0812514	0.481657	-0.0952717	-1.16302	-1.04677	-1.15872	1.19205	-0.56887	-1.15872	2.05745	-1.00372	-0.431096	-0.194297	-0.551648	-0.878862	1.02845	1.05859	-1.15441	1.40302	-0.108188	-0.947749	-0.685117	-0.207213	-0.0866608	-0.947749	0.124306	2.28994	0.95095
TG(16:0_34:1)	-0.274758	-0.986181	1.68668	-0.254661	-0.073791	0.597439	-1.0103	-0.0617329	0.316085	-0.99422	-0.596305	-0.608363	-0.403377	-0.50788	0.862715	2.14488	1.82334	0.0146345	-0.821388	1.51787	0.533129	2.20517	-0.708847	-0.552092	-0.841485	-1.00628	0.70998	-0.226526	2.25743	0.40853	-0.3873	-0.982162	-0.781195	-0.523957	-0.439551	-0.974123	-0.371222	0.593419	-1.28361
TG(16:0_34:2)	-0.826878	1.74858	0.257925	-0.557573	-0.466541	0.500678	1.05825	-0.443783	-0.47792	0.811706	-0.701708	-0.868601	-0.739638	-0.940668	-0.0151721	1.58169	1.20239	-0.47792	-1.13791	0.474127	-0.20103	1.38824	-1.06204	-1.04308	2.08995	1.53996	0.625848	-0.216202	1.50583	0.128963	-0.500678	1.64617	-1.15308	-1.50583	-0.625848	-1.22894	-0.694122	-0.23896	-0.436197
TG(16:0_34:3)	-1.20102	-0.403294	-1.02662	1.40532	1.8381	-0.816692	-0.790855	1.29551	1.11142	-0.93296	1.10819	0.694793	0.962855	0.0359404	-0.781166	-0.622912	-0.719802	1.03714	-0.322553	-0.923271	1.55711	-0.706883	-0.0932463	-0.199825	-0.73595	-1.31083	-0.790855	-0.974946	-0.703654	-0.92973	1.73798	-0.700424	-0.390376	-0.942649	1.35364	-0.519562	1.2729	0.982233	1.14695
TG(16:0_34:4)	0.522451	0.161855	-0.695984	-0.87818	-0.654231	-1.09833	-0.179763	0.958961	2.50383	-0.513788	1.83957	0.549021	1.94206	1.1943	-0.324001	-0.422691	-0.509993	0.867864	-0.434078	-0.768104	-0.768104	-1.06797	0.685668	0.404782	-0.578316	-0.468239	-1.12111	-0.72635	-0.733942	-1.07176	-0.756716	-0.468239	-0.183558	-0.54795	1.85855	-0.544154	-0.836427	1.04247	1.8206
TG(16:0_35:1)	1.59533	-0.224273	-0.586715	1.93928	-0.849299	-1.20804	-0.605206	2.31651	-0.742046	0.659639	1.77655	-1.27461	1.22549	0.888938	-0.379605	-0.024561	-0.601508	-1.23023	0.925922	-0.605206	-0.87149	-0.605206	0.212135	0.774289	0.56718	0.193643	-0.956552	-0.812316	-0.383304	-0.827109	0.593068	-0.453573	-1.13407	1.25508	1.59903	0.00132762	-0.797522	-0.564524	-0.786427
TG(16:0_35:2)	-0.902556	0.721062	-0.368951	-0.720127	-0.606109	-0.104429	-0.0268966	-0.606109	-0.533137	0.999267	-0.884313	1.54655	2.88285	1.45078	-0.223008	0.680016	0.0780001	-0.656277	2.02087	-0.0405788	-0.86607	-1.26285	1.19994	-1.35863	1.08592	0.871566	-0.368951	-0.368951	0.246747	-0.473848	-1.3267	-1.23549	1.0996	-0.747491	-0.633473	0.971902	-0.67452	-0.414558	-0.451044
TG(16:0_35:3)	-0.149835	-0.829811	1.18533	0.423895	1.66698	-1.07064	1.74135	0.473477	0.795757	-0.928974	0.756801	-0.188791	0.608056	-0.698774	-0.928974	-0.755438	-0.992722	0.855964	-0.433158	-1.03522	-0.0506713	-1.08126	-0.755438	-0.454407	-0.766063	-0.879392	1.14991	1.42969	-0.918349	-1.09543	1.22783	-0.875851	-0.843977	1.53948	0.940961	-0.744814	-1.19813	1.59615	1.28449
TG(16:0_36:2)	-0.0187172	-0.232546	1.99054	-0.792927	-0.870347	-0.933022	-0.435316	-0.840854	1.68086	-0.512736	1.59606	-0.862974	2.35553	-0.177246	-0.722879	-0.53117	-0.424255	1.27532	-0.376328	-0.579097	0.954575	-0.660205	-0.368955	0.0808241	-0.346834	-0.619651	-0.586471	-0.874034	-0.306281	-0.523797	2.16382	-0.225173	-0.0629577	0.884527	-0.719192	-0.265727	2.28548	-0.652832	-0.744999
TG(16:0_36:3)	-0.16356	-0.0756023	1.03725	-0.733371	-0.656887	2.04685	-0.622469	2.11951	0.94547	-0.721899	2.09657	-0.752493	-0.729547	-0.393014	-0.672184	-0.507741	-0.484796	1.4082	-0.343299	-0.561281	0.716015	-0.653062	-0.48862	-0.0985477	-0.381541	-0.775438	-0.561281	-0.763965	-0.331826	0.00470676	-0.660711	-0.155911	-0.228572	2.57077	-0.733371	-0.370069	-0.71425	-0.756317	2.14628
TG(16:0_36:6)	-0.868083	-0.495203	-0.087725	-1.15639	-0.629747	0.142923	-0.910369	-1.32553	0.204429	0.623439	-0.179984	0.0545078	1.75746	-1.26018	-1.31016	-0.845019	1.59985	-0.48367	1.84972	-1.19099	-0.199205	-0.933434	-0.725851	-0.57593	0.527336	0.358194	0.665724	1.58832	0.239026	-0.668189	1.13855	0.561933	1.12318	2.2226	-0.560553	0.381259	1.25388	-1.24096	-0.645124
TG(16:0_37:3)	1.99271	1.63189	-1.5513	-0.717416	0.681746	-0.472864	-0.4889	-0.986024	-0.865752	0.140523	-0.91787	-0.78958	-0.57309	1.46752	0.028269	2.22523	-0.039885	-1.10229	1.43545	0.112459	-1.00206	-0.116057	1.05058	1.07063	0.846118	0.272822	-0.737462	-0.769534	0.385076	1.0145	-0.889806	0.733864	1.17085	-0.82967	-0.669308	0.124486	-0.657281	-0.609172	-1.59941
TG(16:0_38:1)	0.144295	-0.123878	-0.627219	0.0700319	-0.940776	-0.903644	-0.536453	0.313451	2.41758	-0.503447	-0.866513	0.127792	-0.862387	-0.363172	-0.627219	-0.643722	2.5166	-1.03979	-0.0743692	1.46453	0.185553	-0.561207	-0.6561	-0.247651	-0.49107	-0.6561	0.0700319	0.680642	2.26906	-0.87889	0.0947864	-0.594213	-0.35492	-1.07693	1.5553	-0.532327	-0.759243	1.48516	1.52642
TG(16:0_38:3)	1.4807	1.23351	-0.859695	-0.575692	-1.46978	-0.596729	0.770691	-0.74399	-0.980659	-0.123392	-0.402135	-0.649323	-1.48555	1.12832	0.265797	0.644468	-1.44874	-1.06481	1.41233	-0.13391	-0.917547	0.281575	0.639209	0.660246	0.917952	0.0764623	-0.139169	-0.470506	0.0343878	1.0284	-0.770287	1.43336	2.26434	-0.980659	0.292094	1.76996	-0.344283	-0.628285	-1.54866
TG(16:0_38:4)	1.86602	0.923793	-0.723989	-0.723989	0.137859	-0.250642	0.834482	-0.898145	-0.960662	-0.290832	-0.393539	-0.715058	0.222704	1.34355	0.450446	0.445981	0.401326	-1.06337	-1.44294	0.262894	-1.63942	0.383463	1.51771	1.22745	0.946121	0.204842	-0.398005	-0.728455	0.142325	2.30811	-1.62156	0.852344	1.54004	-0.974059	0.0976692	-1.46527	-0.447126	-0.505178	-0.866886
TG(16:0_38:5)	1.87598	0.535385	-0.577398	-0.665019	-0.12177	-0.371489	0.456527	-1.0856	-0.827117	-0.375871	-0.634352	-1.76904	0.180521	2.37542	0.675578	0.281285	-0.07796	-1.08122	0.395192	0.0578522	-0.717591	-0.073579	2.04246	1.5474	0.517861	-1.69456	-0.0516738	-0.564255	0.0228039	2.44552	-0.489777	0.447764	0.531004	-0.954167	-0.476634	0.276904	-0.516064	-0.599303	-0.941024
TG(16:0_38:6)	0.205982	-0.302149	-0.765919	-0.858673	-0.701394	-0.459427	-0.314247	2.0651	-0.846575	-0.717526	-0.733657	2.09736	-0.177132	0.52054	-0.0884111	-0.0803455	-0.330378	1.76667	-0.0884111	-0.0884111	-0.701394	-1.16516	0.887523	0.117261	-0.29005	-0.653001	-0.423132	0.193884	-0.556214	1.17385	-1.1813	-0.435231	-0.326345	-0.407001	2.62565	-0.29005	-0.628804	-0.685263	2.64178
TG(16:0_38:7)	-1.2061	0.95767	-0.218378	-0.0338998	0.30431	0.707856	-1.37521	-1.17536	-0.0415864	-0.425916	-0.33752	-0.671886	1.36506	-1.10234	2.01073	2.09913	0.581027	-0.833305	-1.58275	1.57644	-0.34905	0.853901	-1.12155	2.04917	0.815468	-0.468192	1.04222	-0.917857	-0.399013	-0.798715	0.746289	-0.218378	0.577184	-1.11387	-0.848678	0.323526	-0.00315347	-0.0684895	-0.698789
TG(16:0_40:6)	1.18847	0.47691	-0.676087	-1.40083	-1.40083	-0.234654	-1.31518	3.71189	-0.781504	-0.102883	-0.47843	-0.728796	-0.0633515	1.68262	0.503264	0.259488	0.70751	-0.840801	0.358316	0.549384	-0.946218	0.0157112	1.03035	1.01717	0.417613	0.246311	0.733864	-1.26906	0.957875	-1.16364	-0.102883	-0.122648	0.0881853	-1.40083	-0.445488	-0.0435858	-0.438899	0.325373	-0.313717
TG(16:0_40:7)	0.184073	-0.0594654	-0.8565	-0.84543	-0.712591	-0.386028	-0.347284	1.8501	-0.740266	-0.790081	-0.635102	-0.90078	-0.00411574	0.383332	-1.38786	0.63794	0.123188	-0.92292	0.0567689	0.837199	2.77444	-0.247654	0.444216	0.316912	0.327982	-1.4266	0.471891	1.93866	0.200678	2.79104	0.289237	-0.640637	0.0955136	0.394402	-1.43767	0.00695419	-0.529937	-0.435843	-0.817756
TG(16:0_40:8)	-0.896629	1.95815	0.371062	0.384233	0.427038	0.512649	-1.05797	-0.531139	0.519234	-1.13041	0.624601	0.203135	-0.771506	-0.850531	1.65192	-0.725408	-0.962483	0.515941	-0.735286	-1.20944	-0.221624	1.754	-0.702359	1.64205	-0.866994	0.140573	-1.22919	-0.544309	1.67497	0.180086	-1.21273	0.937408	1.87912	-0.620042	-0.271015	-0.880165	1.18107	-1.11395	-0.0240621
TG(16:1_30:1)	0.00254861	-0.880545	-0.945535	-1.39664	0.648622	2.39569	0.029309	0.00637153	0.732726	-0.762035	0.770955	1.7458	-1.39664	-1.0067	-0.964649	-0.540306	0.981215	0.503351	-0.307108	-0.00509722	2.07075	-0.525014	0.533934	-0.452379	0.740372	-0.448556	-0.345337	1.8299	-0.314754	-0.142722	-1.39664	1.3788	0.480413	0.346611	-1.17109	-0.995233	0.235747	-1.39664	-0.0395035
TG(16:1_32:0)	-0.830658	-0.440952	0.560128	-1.0845	-1.05233	-0.0691222	0.778221	-1.04875	-0.548211	0.438569	1.42177	1.57909	1.60411	-0.85211	-0.762728	0.377789	-0.448103	-0.787755	1.64344	-0.734126	-0.10845	0.721016	-0.959369	1.8079	0.413542	1.39675	-0.769879	-0.937917	-0.580388	1.64344	0.856877	-0.144203	1.35742	-1.03803	-0.991546	0.695989	-1.0702	-1.03445	-1.00227
TG(16:1_32:1)	-0.465204	-0.954352	0.761372	-0.568962	-0.272509	-0.965469	2.24734	-0.350328	-1.08776	1.85084	-0.450381	-0.335505	-0.732012	-0.198396	0.198111	2.4808	0.69467	-0.50226	-0.713483	-0.41703	0.564972	2.50304	-0.491143	-0.787597	0.101763	-0.769068	0.22405	0.33522	0.0758236	-0.302154	2.03612	0.690964	-0.543023	-0.5282	0.0461783	-1.13964	-0.472615	-0.66531	-1.09887
TG(16:1_32:2)	0.167038	-1.0816	-0.813567	-0.986808	-0.738388	-0.473624	-0.388638	1.20648	1.13457	-0.571685	1.51047	1.74581	-1.16659	0.546206	2.06288	-1.08487	-0.689357	0.817507	0.0983958	-1.16659	-0.790687	-0.172905	0.134351	-0.221935	-0.800493	-0.323265	-0.813567	-0.679551	1.10188	-0.758	1.10188	-0.663208	0.216068	1.38626	-0.748194	-0.388638	2.03346	-1.16659	1.42548
TG(16:1_33:1)	-1.35334	1.79691	0.954445	-0.233649	-0.0788371	-1.08692	0.367599	0.356798	0.734828	-1.40014	-1.29573	-0.500071	-0.528873	-1.38934	-1.29213	-1.04011	1.97693	-0.266052	-0.629681	-0.0428342	-0.640482	1.84732	-0.784493	-0.856499	1.94092	-0.939306	0.76723	0.698825	0.814034	-0.186846	0.0327718	0.940044	-0.755691	0.659222	1.48729	-0.842098	0.122779	0.072375	0.572815
TG(16:1_34:0)	-1.17886	-0.132612	-0.102931	-1.02674	-1.0861	-0.507331	0.290338	-0.87463	-0.815268	0.030632	2.08973	1.17334	2.00811	2.04521	-0.774457	-0.0213092	-0.217944	-0.959962	0.646507	-0.677995	-0.663155	0.294048	1.64452	0.857982	-0.147452	0.642797	-0.4591	-1.02303	-0.258755	-0.919151	1.74469	-0.0658303	0.716998	-1.14547	-1.02303	0.731839	1.11027	-1.06384	-0.88205
TG(16:1_34:1)	-0.961847	-0.0868996	-0.458306	-0.779715	1.87727	-1.16541	0.0309505	-0.67615	-0.711862	-0.208321	1.96655	1.35944	1.46301	1.74513	-0.736861	-1.12969	-0.00476162	-0.843997	0.677341	-0.515446	-0.661865	-0.0297601	1.10946	0.655913	-1.16184	-1.10112	-0.211892	-0.661865	-0.119041	-0.801143	-0.929707	-0.161895	0.99875	2.22011	-0.690435	0.738051	1.29516	-0.70472	-0.622582
TG(16:1_34:2)	0.11555	-0.538775	-1.00519	1.55507	0.759809	-0.760239	-0.756884	1.76311	0.954429	-0.938082	0.763165	0.941007	0.890674	-0.0757142	1.20274	-0.683063	-0.656218	-1.12935	-1.2233	-0.92466	1.72284	-0.579042	-0.216646	-0.364289	-0.823994	-0.679707	-0.683063	-0.89446	-0.770306	-0.887749	1.46782	-1.26692	-0.283756	1.67587	-0.941437	-0.270334	0.900741	0.984629	1.65573
TG(17:0_32:1)	-0.0767661	0.806428	0.656734	-0.959961	0.409739	0.548206	1.76447	-0.959961	0.578145	-0.387381	-0.959961	-0.959961	-0.959961	-0.376154	1.56987	2.61773	0.372316	0.682931	-0.364927	-0.836463	-0.0692814	0.701643	-0.394866	-0.563272	0.843852	-0.956218	-0.959961	0.218879	0.0804125	-0.959961	-0.959961	0.0691855	2.71877	-0.959961	-0.0131462	0.918699	-0.959961	-0.959961	-0.959961
TG(17:0_34:1)	0.680536	-0.632465	-1.40402	0.788824	1.61453	-1.41756	-0.767826	0.903881	-1.42094	-0.185774	1.24228	1.25244	0.76852	-0.19931	-0.808434	-0.595241	-0.903187	-0.960715	0.281221	-0.859195	1.01217	-0.923491	-0.250071	0.0646435	-0.0368772	-0.239919	-1.11976	1.70589	-0.828738	-1.00809	0.99525	-0.689993	-0.338055	1.28966	1.35057	-0.618929	1.79049	-0.889651	1.35734
TG(17:0_34:2)	-0.0735835	-0.689975	-0.996486	0.226192	0.482179	-0.949331	-0.96954	0.650592	1.37814	-0.508089	1.07162	0.162195	-1.12785	-0.575454	-0.93249	-1.303	-1.26595	1.58023	-0.154422	1.87664	0.367658	-0.817969	-0.538403	-0.376727	-0.555245	-0.663029	-0.844915	1.66781	-0.868493	-0.922385	0.889739	-0.801127	-0.511457	1.74528	0.839215	-0.646188	1.67117	1.29393	1.18951
TG(17:0_34:3)	-1.0187	1.47103	-0.121178	-0.800657	-0.420351	-1.40408	0.188137	-0.765162	-0.775303	0.624221	-0.729667	-0.876718	-0.993345	0.857475	1.62316	1.12115	0.061369	-0.643464	2.59674	-0.329078	-1.51056	0.289552	2.257	1.07552	0.27434	-1.3483	-0.141461	-0.268229	0.654646	0.609009	-0.217522	-0.0552581	0.816909	-0.471059	-0.597827	1.27835	-0.967991	-0.552191	-0.790515
TG(17:1_32:1)	-0.400534	1.67931	0.789205	-0.277154	-0.0832705	1.07562	1.85556	-0.471038	0.463129	-0.823553	-0.612044	-0.312406	-0.673734	-0.572386	-1.07031	-0.770676	0.908179	-0.559166	-0.567979	0.427877	-0.0920834	-1.02184	-0.634076	2.88667	1.48102	-0.717798	0.203148	0.0929873	0.908179	-1.21132	-0.713392	-1.08353	-0.766269	-1.18929	0.348561	2.2213	-0.426973	-0.426973	0.137052
TG(17:1_34:1)	1.40381	-0.210538	-1.17388	-0.797574	-0.771233	-0.330956	-0.40998	-0.778759	-0.647052	0.40284	1.81398	2.19782	2.00966	0.564651	-0.504056	0.0679279	-0.0110962	-0.797574	-1.0497	-0.338482	2.04729	-0.214301	-1.07604	0.606045	0.286185	0.323816	-0.616948	-0.632	-1.12872	-0.782522	-0.865309	-0.353534	0.338868	1.84409	-1.19646	0.380261	1.47155	-0.537924	-0.534161
TG(17:1_34:2)	-0.075683	-0.695085	1.44122	0.730171	1.43806	-0.853095	-0.947901	1.0936	1.31481	-0.695085	1.25161	0.591122	0.584801	-0.537074	1.68139	-0.647681	-0.758289	-1.04903	-1.20388	1.8078	0.300382	-0.805692	-0.48335	-0.464389	-0.6224	-0.739327	-0.913139	-0.963702	-0.821493	-1.27024	1.28321	-0.837294	-0.458069	1.47282	-1.31133	-0.603438	0.87238	0.752292	1.141
TG(17:1_38:6)	0.545223	0.290568	0.290568	0.0359129	-1.36469	-0.218742	-0.218742	-1.36469	-0.218742	-0.34607	-0.34607	-1.36469	-1.36469	0.290568	-0.218742	0.927206	0.0359129	-1.36469	2.07315	0.672551	2.83712	0.927206	0.290568	1.30919	0.0359129	-0.34607	0.417896	1.43652	0.0359129	1.43652	0.16324	0.16324	-1.36469	0.0359129	-1.23736	-1.23736	0.0359129	-1.36469	-0.34607
TG(17:2_34:3)	0.897208	2.23249	0.890532	-1.51966	0.383124	-0.758544	-1.43954	-0.164343	-1.51966	-0.357959	0.209537	-0.0842256	-0.892073	-0.0441671	0.476594	0.67021	-0.511517	-1.51966	0.396477	-0.0909021	3.1071	0.523329	0.40983	1.74511	-1.49963	-1.33939	-0.137637	-0.0775492	-0.164343	0.40983	0.0626557	0.0559792	0.536682	0.449888	0.229566	0.429859	-0.618339	-0.932131	-0.444752
TG(18:0_30:1)	0.305899	2.60743	1.37573	-1.06002	0.11246	-0.0849268	2.16528	-0.384954	-1.06002	-0.294157	-0.495491	0.00192325	-0.448118	0.578292	-0.629714	2.44557	-0.381007	1.17045	-0.424432	-0.144143	0.957274	1.86525	-0.286261	-0.381007	1.19414	-0.661296	-0.384954	-0.227045	-1.06002	-0.578393	-0.459961	-1.0008	-0.274418	-0.641557	-1.06002	0.0690347	-0.929741	-1.06002	-0.436275
TG(18:0_32:0)	-0.545094	0.0297905	0.874026	-0.778264	-0.625497	0.00566947	2.14038	-0.705901	0.110194	1.39263	-1.1843	-1.11596	-1.1843	-0.818465	0.938349	0.0539115	-0.468711	0.122254	0.934329	-0.118956	-0.159158	-1.1843	1.32429	1.77856	1.25594	1.01473	-1.13606	-0.424489	-0.384287	-0.492832	-0.516953	0.737341	0.065972	-0.585296	-0.713941	-0.468711	-1.1843	2.74743	-0.730022
TG(18:0_32:1)	-0.933179	0.24082	0.143919	0.900496	1.78379	-0.791553	1.96641	-0.985356	-0.601477	-1.33942	0.669423	-1.13444	0.751417	2.1304	-0.090881	0.0731062	-0.925725	-0.758011	0.766325	-0.642474	-0.541846	-0.0461572	1.20984	1.47818	-0.310773	0.654515	0.743963	-0.94436	-0.810188	1.65707	0.47562	-0.784099	0.360084	0.538979	-1.36551	-0.299592	-0.910817	-0.962994	-1.36551
TG(18:0_32:2)	0.492965	-0.309565	-0.730564	-1.09017	2.15942	0.957818	0.405257	-0.265711	0.944661	-0.53322	-0.0552111	0.207913	-1.25243	-0.239398	-0.647241	-0.432356	0.00179914	1.73403	0.225455	-1.10771	2.55849	-0.717407	-0.221857	0.0938927	-0.778803	-0.612158	0.970974	-1.11209	-1.11209	-0.90598	-0.134148	-0.783189	-0.445512	0.585058	-0.138534	-0.932292	2.80846	0.120205	0.291236
TG(18:0_34:2)	-0.615817	-0.978632	1.4339	-0.780393	-0.264223	-0.178195	-0.870162	0.046227	0.0350059	1.00002	-1.41251	-0.8552	0.0424867	-1.00855	1.50123	-1.06466	0.644685	-0.0285802	-0.952449	-1.18809	0.622243	2.02114	-0.915046	-0.690624	-1.03474	1.66954	-0.226819	-0.155752	0.135996	0.655906	-0.612077	2.17075	2.04358	-0.361472	-0.462462	1.4713	-0.23056	-0.0921663	-0.514827
TG(18:0_34:3)	0.076726	-0.196731	-0.888233	0.639357	1.73947	1.59489	-0.463902	-1.02339	1.57603	-0.762505	1.04483	-0.489048	1.76776	-0.51105	-0.504764	-0.45133	-1.20255	1.36543	-1.1554	-0.809653	1.64203	-0.633635	-0.0961493	-0.0961493	-0.649351	-0.878803	1.19884	-0.910235	-0.834799	-0.683926	1.16113	-0.765649	-0.646207	-0.88509	1.67032	-0.646207	-0.897663	0.482197	1.12341
TG(18:0_36:1)	0.796707	0.612595	-0.712287	1.51871	2.05661	1.42846	-0.766438	-0.730338	-0.900009	-0.358504	-0.925279	0.955548	-0.918059	-0.0480412	-0.510126	-0.585936	-0.380164	1.82557	0.240761	-0.676187	-0.791708	-0.578716	-0.336844	1.09273	-0.0985817	-1.22491	2.14686	-0.881959	-0.622037	-1.20686	0.760606	-0.553446	-0.419875	0.164951	1.21186	-0.813368	-0.668967	1.78225	-0.885569
TG(18:0_36:2)	-0.277879	-0.0116756	1.18624	0.331587	0.503218	0.0163458	0.335089	1.50498	-1.11152	-1.27964	-0.0747238	0.548753	-0.999431	-0.73673	-0.820794	-0.806783	-0.964404	0.678352	-0.530072	-0.859324	0.818459	-0.820794	-0.855821	-0.207826	-0.68419	-1.02395	1.15472	0.965571	-0.796275	-0.733227	0.370116	-0.743735	-0.782265	-0.333922	2.01287	-0.93288	2.14948	1.79571	2.01637
TG(18:0_36:3)	-0.660208	-0.209142	0.652551	0.553005	1.31515	-1.22949	-0.305577	1.05696	0.226371	1.66978	0.689881	1.48002	-0.961956	-0.952624	-0.909073	-0.691316	1.67912	0.366357	-0.681984	-1.32592	0.329027	-0.927738	-0.946402	-0.576217	-0.762865	1.02585	1.65734	0.736543	-0.980621	-0.520222	0.848532	-0.881076	-0.958846	0.636997	1.73511	-0.989954	-1.02417	-1.15172	0.988518
TG(18:0_36:4)	1.88817	-0.986943	-0.412886	-0.687855	-1.45005	-0.683031	-1.10272	-0.451478	-0.832575	-0.210277	-0.437006	0.180468	2.58283	0.43614	1.43471	-1.2185	-1.49346	-0.494894	2.05701	0.701461	-0.576902	0.894421	0.759349	-1.21367	1.69521	-0.354998	0.141875	-0.451478	0.199764	-0.943527	-0.022141	1.00537	0.19494	0.33966	-0.301934	0.190116	0.904069	-0.625142	-0.654087
TG(18:0_36:5)	-1.0575	-0.318346	-0.299097	-0.106609	-1.0421	-0.649425	-0.741819	-0.156656	-0.39919	0.324564	0.147475	0.0281329	-1.096	-1.1268	-0.861162	-0.814964	0.274517	-0.376092	2.29564	0.23602	-0.383791	1.3101	2.1994	-0.784166	-1.27694	-0.225951	0.582498	0.801935	-1.36548	-1.44633	0.594048	1.52569	1.37555	1.3178	-0.0604116	0.147475	2.09545	-0.279848	-0.387641
TG(18:0_38:6)	-0.965117	-1.04876	-0.426453	0.276152	0.0285675	0.396599	0.737864	0.242695	0.389907	0.085445	1.02225	0.801433	-0.894856	-1.38668	1.24976	-0.914931	0.821507	0.0988279	-1.05211	-0.911585	-0.362884	1.86203	-0.995228	1.87876	-0.968462	0.523737	-1.38333	-1.00527	-1.42014	-0.490022	1.77839	-1.14913	0.931917	-1.42014	1.26649	0.322992	1.06909	0.266115	0.744555
TG(18:0_38:7)	-1.22672	0.417584	-0.769176	0.124469	-0.154349	-0.726281	-1.20527	-0.604746	-0.197243	-0.411718	-0.340227	-0.661939	0.303198	0.7107	-0.0971552	1.69728	-0.22584	-0.783475	-0.175796	0.782191	2.78396	-0.125752	0.296049	1.05386	-0.0828569	-0.340227	0.524822	1.5972	-0.0685586	3.20576	-0.0757078	-0.704834	-0.518956	0.288899	-1.34111	-0.704834	-0.168647	-0.676237	-1.3983
TG(18:1_26:0)	3.03222	-0.669977	-0.156971	-0.785403	-0.135596	-0.785403	2.01475	-0.785403	-0.785403	1.17257	1.27517	-0.293773	-0.785403	-0.178346	0.727964	-0.0842952	-0.785403	-0.216822	0.762165	-0.785403	-0.340798	0.00975588	0.206408	1.14264	-0.148421	0.0653315	-0.785403	-0.785403	-0.785403	-0.785403	-0.785403	2.51494	0.77499	-0.785403	-0.785403	1.28372	-0.191171	-0.785403	-0.785403
TG(18:1_28:1)	1.72863	0.642171	-0.921366	-0.608659	-0.756994	2.21773	-1.1138	0.630143	0.0648647	0.265318	0.73037	-1.3784	0.393608	-0.957448	-1.29421	-0.608659	0.81456	-0.993529	0.305409	0.545953	-0.857221	-0.17167	-0.111534	0.578025	-0.849203	-0.456314	-1.29421	1.22749	0.614107	1.19141	-1.39043	-0.969475	0.209191	0.970914	2.29391	-1.00957	-0.728931	0.108964	0.938842
TG(18:1_30:0)	0.767268	-0.734824	-1.1307	-0.509141	-1.16769	-1.21209	-0.190963	-0.00967623	0.656276	-0.0281749	0.452791	1.82169	-0.464744	1.57011	-0.897613	-0.590535	-1.20839	1.7144	-0.331553	0.497188	2.06958	-0.93091	-0.0540731	0.0273211	-0.949409	-0.594234	0.238206	0.733971	1.14094	1.07065	-1.48587	-0.886514	0.0902166	-1.58946	0.574882	-0.997506	1.82169	0.223407	0.493488
TG(18:1_30:1)	-1.39533	-0.663956	1.4561	-0.594522	-1.06667	1.21539	0.780273	-0.145515	-0.201062	-0.60378	-1.28423	-0.849113	-0.580635	1.59497	2.61796	-0.714874	1.38666	0.368297	-0.552861	-0.33993	0.900625	-0.835227	-0.353817	-0.446396	1.09504	-0.816711	0.733983	0.826562	0.169253	1.1367	-1.40921	-0.992611	0.261832	-1.40459	0.900625	-1.0713	1.05801	-0.238094	0.0581585
TG(18:1_30:2)	0.684301	1.13416	-0.780622	0.357481	0.195993	1.84547	-0.819071	0.984206	0.184459	-1.35352	-0.680653	0.42669	1.8224	-0.969024	-0.403817	-0.0654626	-1.07668	1.54172	0.576643	0.895773	-0.995938	-0.130827	0.503589	1.07648	-0.984403	-0.699878	-1.07284	-1.06899	1.85701	-0.150051	-1.01132	-0.292314	1.93006	-1.41888	-0.85752	-0.961334	-0.688343	0.43438	0.0306609
TG(18:1_31:0)	-0.5349	0.74956	0.00256939	-1.0086	-0.944834	0.120995	0.0481176	-1.0086	-0.302604	2.82656	-0.958498	-1.0086	-1.0086	1.80172	0.480826	-0.867402	-0.885621	-0.102192	2.03402	-0.949389	-0.694319	0.0800014	1.38724	1.79262	1.05473	1.10939	-0.439249	-0.493906	-0.0611981	-0.389145	-1.0086	-0.908395	1.34624	-0.471132	-0.480242	0.471716	-0.334488	-0.161404	-0.284384
TG(18:1_32:0)	-0.775764	1.08353	0.177421	-1.41514	-0.583558	-0.152075	1.15414	-0.626706	-0.45019	1.40911	-0.881673	-0.901286	-0.873828	-0.948357	-0.0736236	0.812877	0.585368	-0.560022	2.03672	0.13035	-0.356049	0.746193	-1.08565	-1.0072	2.11517	1.06	-0.183456	-0.728693	0.765806	-0.324668	-0.818912	1.24044	2.10733	-1.44652	-0.677699	1.09922	-0.779686	-0.289365	-0.583558
TG(18:1_32:1)	-0.82315	-1.10911	0.320677	-0.352162	0.211341	0.472066	-1.08388	-0.183953	-0.360573	2.54105	-0.448883	0.413192	-0.755866	-0.789508	0.501503	2.17099	1.35937	-0.532988	-1.07126	0.0178993	-0.209184	1.72523	-1.03341	-1.02921	0.808486	-1.17639	0.909411	0.118825	0.816896	0.71597	-0.680172	1.7841	-0.898844	-0.64653	0.791665	-1.1007	-1.41188	-0.192363	0.211341
TG(18:1_32:3)	0.780718	-1.20026	1.98291	-0.803304	-0.00184177	-0.750378	0.905474	1.60864	0.674865	-0.122817	-0.618061	-0.417695	-0.788182	0.436694	-1.06038	-0.0850124	-0.795743	-0.950743	0.266573	1.35157	2.45547	-1.09062	0.32328	0.799621	-0.652085	-0.497085	-0.69367	-0.648304	-0.735256	-1.06038	-0.720134	-0.323183	0.368646	-0.644524	-0.45928	-0.417695	-0.410134	1.77499	2.2173
TG(18:1_33:0)	2.47268	0.400986	-0.55828	-0.884753	-0.743684	-0.55828	-0.397059	-0.888783	-0.699348	1.46102	2.02529	-1.3402	-1.03388	0.654909	-0.376906	-0.0141585	-0.235838	-0.763837	1.37637	-0.542158	2.52104	-0.441395	0.288131	1.33204	0.566238	0.413078	-0.70741	-0.767867	-0.243899	-0.642921	-0.884753	-0.207624	0.348589	1.62224	-0.723532	0.0664521	-0.719501	-0.421242	-0.751745
TG(18:1_34:1)	1.46845	0.846011	-0.897848	-0.609777	-0.846407	-0.902992	0.275013	-0.681795	-1.05217	0.130977	-1.06246	-0.722948	-0.923568	0.96947	-0.460597	-0.0902201	0.341887	-1.0676	0.393328	-0.0284905	3.98393	-0.141661	0.449913	1.53018	0.424193	-0.193103	-0.0439229	-0.743524	0.701975	0.120689	-0.944145	0.779137	1.23182	-1.2065	-0.383435	0.712264	-0.805254	-0.141661	-0.409156
TG(18:1_34:2)	0.280543	0.270408	2.27722	-0.662051	-0.621509	-0.778608	-0.363056	-0.758337	1.91741	-0.550561	3.49854	-0.651916	-0.682322	-0.200889	-0.586035	-0.297176	-0.200889	2.30256	0.00688689	-0.484681	1.77552	-0.449207	-0.170483	0.321085	-0.246499	-0.667119	-0.271837	-0.656983	0.0170223	0.255205	-0.651916	0.113309	0.285611	-0.798879	-0.484681	-0.0336548	-0.631645	-0.732999	-0.68739
TG(18:1_36:0)	3.07162	-0.782354	-0.124023	-0.622343	-1.23038	-0.677204	-0.576625	-0.329751	-0.59034	0.607455	-0.448617	-0.608627	-0.22003	0.922905	0.292005	0.191427	0.205142	-0.375469	1.8784	0.260003	-0.604056	-1.10695	0.616599	2.82018	1.5218	0.0222726	-0.444045	-0.311464	-1.12523	-1.10695	-0.786925	0.735464	0.90919	-0.786925	-0.128595	0.0177008	0.0314161	-1.18009	0.0634182
TG(18:1_38:6)	0.777489	-1.37579	-1.49694	-1.4639	-0.582764	-0.445086	0.237794	3.64118	-0.637835	-0.659863	-0.604792	-0.621313	0.535177	0.502134	0.166201	0.854588	0.0780878	-1.50245	0.579233	1.33921	-0.995796	-0.0210399	0.584741	0.871109	0.463584	-0.549721	0.35895	2.20383	-0.081618	-0.995796	0.546191	-0.379001	0.221272	0.193737	-0.4561	-0.0706038	-0.0871251	-0.511171	-0.615806
TG(18:2_28:0)	1.24888	0.0158086	-0.655252	-1.14596	-0.269392	1.25727	1.71443	0.0241969	-0.495875	-0.214868	2.11287	-0.621699	0.0493617	-0.680417	-1.12499	-0.214868	0.762363	-0.768493	0.27165	-1.24662	-0.760105	-0.47071	-1.05789	0.842052	-0.71397	-0.651058	-0.588146	1.68507	0.0451675	-0.71397	1.34535	-1.19629	1.02659	1.90317	0.108079	1.71443	-0.772687	-0.651058	-1.11241
TG(18:2_30:0)	-0.577773	-1.0353	0.909186	-0.892322	1.6479	0.799571	-0.982874	-0.816068	-0.730282	-1.07819	-0.0249293	0.270556	-0.620666	-0.301351	2.25793	-1.05436	0.747146	0.0894522	-0.820834	-0.573007	0.446894	2.0387	-0.673091	-0.773175	-1.23547	1.83377	-0.282288	-0.296585	0.0131979	1.35241	-0.0916518	2.00058	-0.878025	0.0370273	-0.577773	0.98544	0.508851	-0.763643	-0.858961
TG(18:2_30:1)	1.93598	1.75767	-0.330695	-0.910223	0.550601	-0.262111	-0.629032	-0.944515	-0.910223	-1.11597	-0.272399	0.715201	1.75081	-0.601599	0.214543	0.903805	-0.47129	-0.725048	1.69937	-0.917082	-0.502153	0.578034	2.06286	-0.958232	-0.515869	0.0156511	-0.539874	-0.399278	-0.848498	-1.26	-0.738765	0.190538	-0.869073	-0.43014	-0.533015	-0.14209	-0.138661	1.6205	1.97027
TG(18:2_32:0)	1.46069	0.175581	-0.642218	-1.22636	-0.642218	-0.589457	-0.46886	-0.875875	-0.872107	-0.52539	-0.872107	2.00715	2.41416	0.748417	-0.514084	-0.0844566	-0.333188	-0.781659	0.461999	-1.18114	-0.740203	-0.336957	0.537372	0.933082	0.578828	-0.521621	-0.521621	2.49708	-0.197516	-0.291733	-0.683674	0.1492	0.141663	-0.781659	1.69435	-0.269121	-0.732666	-0.841957	1.72827
TG(18:2_33:0)	-1.12417	-0.593828	1.19566	-1.04608	1.36485	-0.863878	1.51777	0.339962	0.434317	-0.655646	0.902838	0.102447	0.590491	-1.17623	-0.772777	-0.792298	-0.802059	1.36485	-1.15345	1.91471	0.245607	-0.889907	-0.655646	-1.14044	-0.476697	-0.798806	1.20868	0.909345	-0.766269	-0.808567	1.50801	-0.756509	-0.792298	1.61213	0.66207	-0.828088	-0.860624	1.29002	0.590491
TG(18:2_34:0)	0.421021	0.33063	2.8498	-0.577216	-0.451454	2.72797	-0.907342	-0.589007	1.73759	-0.451454	-0.655818	-0.589007	-0.522195	0.0358745	-0.926992	-0.0898877	-0.270671	-0.659748	0.0555248	-0.313902	2.08344	-0.337482	0.0162241	-0.852321	0.0240843	-0.486825	-0.372853	-0.581146	-0.0309367	0.114476	-0.938783	0.0908955	0.00836399	-0.592937	-0.545776	-0.184209	-0.545776	-0.585076	2.56291
TG(18:2_34:1)	-0.278145	-0.271312	0.695582	-0.797466	-0.732551	1.46773	-0.684719	1.75472	0.603334	-0.776967	1.72739	-0.7838	-0.770134	-0.520723	-0.735968	-0.595888	-0.599304	1.12949	-0.428475	-0.636887	0.480337	-0.694969	-0.558305	-0.250813	-0.431892	2.00755	-0.599304	-0.807716	-0.404559	-0.189314	-0.718885	-0.288395	-0.448975	2.23988	-0.790633	-0.527556	-0.780383	2.2228	1.77522
TG(18:2_35:1)	0.875131	1.11096	3.59972	-0.444513	-0.273913	-0.484654	-0.163524	-0.640202	-1.25737	0.177676	-0.519778	-0.60006	-0.369248	-0.188612	0.227853	0.488771	0.0773234	-0.640202	1.39195	-0.248824	2.28007	-0.334124	-0.0982946	0.754707	0.709548	-0.304019	-0.0330651	-0.228754	-1.24734	1.6328	-0.233771	0.333224	0.217818	-1.17207	-0.273913	-1.24734	-1.13193	-1.18713	-0.554901
TG(18:2_36:0)	0.125894	0.6162	-0.61297	1.55936	-0.745761	1.96454	1.05543	-0.670853	1.45721	-0.575516	-0.881957	-0.701498	-0.575516	-0.521038	-0.490393	-0.112449	-0.698093	1.50148	0.0135323	-1.03177	1.6581	-1.08625	-0.497203	0.193992	-0.218001	-0.674258	2.25055	-0.732142	-0.633399	-0.126069	-0.745761	-0.333768	-0.357602	1.77387	-0.667449	-0.61978	-1.03177	1.84537	-0.674258
TG(18:2_38:6)	-1.09039	-0.432091	1.23252	-0.817845	-0.650126	2.67071	-0.68367	-1.00234	1.86566	0.71259	-1.09458	-0.725599	0.0165569	-0.624968	-0.415319	-0.109232	-0.570459	-0.876546	-0.281144	-0.235021	0.964169	-0.55788	-0.406933	-0.37339	-0.390161	2.18852	-0.524337	0.284907	-0.633354	2.15497	-0.0547237	-0.650126	-1.09877	0.125574	1.51764	-0.587231	-0.52853	0.926432	0.75452
TG(18:3_30:0)	-0.064881	-0.440072	-1.2079	-0.675657	-0.885066	1.22647	-0.2263	-0.248114	-0.230663	-0.706196	0.78148	1.70201	-1.27771	0.907998	0.694226	-0.967957	0.737853	-0.531688	-0.867615	-1.2908	0.942899	-0.959231	-0.287378	-0.283015	1.1654	1.85906	-1.35187	-0.243751	-0.348455	1.73691	0.000559319	1.40971	-0.793449	1.02143	-1.4304	-0.0517929	2.09029	-0.501149	-0.40517
TG(18:3_32:0)	-0.837703	1.47199	-0.476186	-0.794187	-0.148143	-0.362375	-1.02516	1.47534	-0.723892	0.0761314	-0.717197	0.852723	-0.784145	1.76656	1.47534	0.0627419	-0.174922	1.95066	-1.05193	-0.596691	-0.626818	-0.0376794	1.38496	1.77325	-0.0878901	-0.265301	-0.606734	-1.17913	-0.469491	-0.188311	-0.610081	-1.07871	-0.161532	-0.519702	1.43182	-1.10215	-0.409238	-0.797534	2.11134
TG(18:3_32:1)	1.34521	1.80919	-0.764481	-0.775356	0.177992	-1.30822	-1.16322	-0.9566	-0.887727	-0.0177527	-0.710108	-0.63761	-0.847854	1.92157	0.848597	0.23599	-0.217122	1.81282	0.0583701	2.03756	-0.804355	0.239615	1.27633	1.22921	-0.840604	-0.27512	-0.456365	-0.619485	-0.80073	0.670977	-0.80798	-0.333119	0.442609	-0.434616	-0.869603	-0.220747	-0.401992	2.00131	-0.9566
TG(18:3_34:0)	0.793069	1.3594	-0.699614	-1.05155	-0.149465	-1.06368	0.51395	2.70241	2.74286	-1.01919	-0.691524	2.47992	-0.412404	0.315734	0.51395	-0.084742	-0.412404	1.57784	-0.104968	-1.04346	-0.756247	-0.291048	0.267192	0.946787	-0.307229	-0.428585	-0.509489	-0.594439	-0.270822	0.356186	-0.574213	-0.218234	-0.185872	-0.485218	-1.06773	-0.392178	-0.440721	-0.630846	-0.683434
TG(20:0_34:1)	-0.597091	-0.363391	1.83172	-0.058746	-0.885043	-0.27158	1.78582	-0.117171	1.14314	-0.830791	-0.246541	-1.29402	-0.254887	-0.567878	1.71487	1.86511	0.901094	-0.981027	-0.229848	-1.29402	-0.496934	2.29912	0.784244	-0.85583	-0.559532	0.108183	-1.29402	0.179127	1.10558	0.0706237	-0.784886	0.341883	-0.85583	-1.29402	0.508811	0.725819	0.425347	-0.363391	-1.29402
TG(20:1_32:3)	0.167455	1.00078	-0.783622	-0.548118	-0.530002	-0.176745	0.0134707	0.267091	-1.46296	-0.0137029	0.457307	-0.086166	-0.330729	0.158397	1.27252	0.901143	-1.43579	-1.58977	2.01526	-0.557176	2.62214	0.556943	0.457307	0.937374	0.892085	-0.520944	-0.330729	0.502596	-0.312613	1.44462	-0.466597	0.892085	-1.28181	0.692811	0.176512	-1.36333	-1.45391	-0.656812	-1.52637
TG(20:1_34:2)	-0.554866	-0.335261	1.59586	0.66516	-0.94876	1.03814	-0.847672	0.637273	0.337496	1.46689	1.85381	1.73181	-0.980132	-0.764013	-1.33568	-0.739612	-0.892987	0.494356	-0.429377	1.60981	0.246865	-0.621096	-0.791899	-0.439835	-0.732641	-0.927845	-0.8407	-0.969674	-0.952245	-0.722183	1.04162	-0.554866	-0.0180546	-0.122628	-1.29037	-0.227202	1.39717	1.42158	1.50175
TG(20:2_32:0)	-0.712477	1.10089	-1.16582	-0.300349	0.258314	0.697918	1.33443	0.244576	-0.108022	1.11463	0.272052	-0.836116	-1.47263	-0.772007	0.239997	2.0442	1.54507	-0.240819	-0.950596	0.74371	0.1072	1.87477	-0.955175	2.50212	-0.978071	-1.18414	0.272052	-0.336982	0.885665	0.354477	-1.33983	-1.09255	-0.840695	-0.0897054	-0.359878	-1.01013	-0.199606	0.0293539	-0.675844
TG(20:3_32:0)	-0.542836	1.17739	-0.905556	0.36935	1.08042	-0.844504	-0.891191	-0.00414379	0.904451	-0.930695	1.20253	-0.797818	0.362167	-0.334542	-0.909148	-0.873235	-0.873235	0.11796	-0.830139	2.12908	1.70531	-0.765496	-0.295038	-1.23236	-0.700853	-0.851687	1.20971	0.380124	1.54729	1.63707	-1.18209	-0.94506	-0.722401	-0.478193	-0.266308	2.22245	0.164647	-0.0975172	0.0640906
TG(20:3_32:1)	-0.7036	1.88103	-1.11374	0.0238105	1.64114	-0.808068	-0.45984	-1.15243	-0.00327394	-0.908668	0.611929	0.372039	1.19231	-0.208342	-0.955098	-0.858368	-0.94736	-0.45984	-0.672646	0.700921	1.15749	-0.722946	-0.471448	-0.831284	2.15961	-0.808068	2.0358	0.36817	0.557761	-0.839022	0.26757	-0.939621	-1.34589	-0.100004	1.9855	-0.842891	0.530676	0.418469	0.248224
TG(20:3_32:2)	-1.33845	-0.020161	-0.321372	-0.74385	0.828706	0.723087	1.57195	-1.53404	-0.82991	0.097194	-0.364402	-0.192282	-0.12578	2.12352	0.887384	0.155871	0.746558	-0.861205	0.942149	-0.82991	-0.759497	0.75047	1.3881	1.18468	-0.372226	0.500113	-0.935529	-0.849469	-1.21327	2.17829	-0.892499	-0.137516	1.46633	-1.06462	0.120665	0.0228692	0.320168	-1.54578	-1.07636
TG(20:3_34:0)	-1.15939	1.00833	0.303169	-1.48772	0.575534	0.754623	-1.17805	-0.622124	-0.484076	1.11653	-0.0997809	-1.60711	0.687464	-1.15566	0.829243	0.549417	1.08668	-0.86464	0.859091	1.08295	-0.185594	-1.26759	1.97094	-1.25267	-1.22655	1.50083	0.564341	-0.304987	-0.308718	0.788202	-0.256484	1.15011	1.31054	-1.28625	-1.59965	0.735968	-0.114705	-0.140822	-0.271408
TG(20:3_34:1)	1.52904	0.146124	-0.69477	-0.608654	-0.188208	0.0600082	1.65568	-0.897395	-1.27732	0.0448113	-0.563064	-1.11522	-0.0362387	2.05587	0.369011	0.0549426	0.693211	-1.42929	0.905968	0.130927	-0.97338	0.52098	1.24536	1.57463	0.824918	-1.87506	-0.243929	-1.06456	-0.264192	1.30109	-1.10002	0.485521	1.45812	-1.50527	-0.137551	0.850246	-0.61372	-0.497211	-0.821411
TG(20:4_30:0)	-0.467872	0.87459	1.64171	-0.882815	-0.990909	1.01407	2.05317	-1.13387	0.194641	1.20933	-0.150563	-0.66314	-0.781695	0.504977	-0.649192	-1.15479	0.658401	-1.1792	-1.15131	-1.0746	1.51967	1.99389	0.0377302	-0.743339	0.543333	1.83	-0.464385	0.163259	-0.467872	0.581689	-0.384186	1.48131	-0.725904	-0.241223	-0.422542	-0.363265	0.0760863	-1.09203	-1.19315
TG(20:4_32:0)	0.521095	-0.821093	-1.17137	2.01387	-0.984775	-0.582118	-0.611581	0.645492	-0.906208	-0.63777	1.60467	-1.17137	-1.2172	1.00887	-0.330049	-0.686874	-0.627949	1.92548	-0.261303	-0.621402	-0.56575	-0.451173	1.33623	-0.091074	-0.244935	-0.654138	-0.876745	1.46717	-0.762168	-0.598486	1.75198	-0.506825	-0.395522	0.884467	0.269025	-1.20738	1.33295	1.06124	1.16273
TG(20:4_32:1)	0.65718	-0.428471	-0.536675	-0.756691	-0.698982	-1.1318	-0.208455	-0.973099	1.93399	-0.551102	-0.702588	0.476839	-0.749477	1.58052	-0.0858236	-0.385189	-0.536675	1.3028	-0.0100806	-0.623239	-1.06327	-0.107464	1.82579	0.054842	-0.579957	-0.432078	-0.626845	-0.66652	-0.623239	-0.208455	1.45428	-1.0777	-1.03802	1.14049	1.87989	-0.414043	2.44976	1.1441	-0.684554
TG(20:4_32:2)	-1.08593	1.49559	-0.0469293	-0.310676	0.56848	0.952111	1.13593	-0.918092	-0.830177	0.348691	-0.194787	-0.562434	-0.0948832	-1.51752	-1.10991	1.40368	0.156875	-0.35863	-1.15786	0.14089	0.624426	-1.21381	-0.646353	2.38274	-1.36167	0.428614	-0.182799	-0.0029715	-0.206776	-1.51352	0.0889402	2.02308	2.04706	0.152879	-0.766238	0.436606	0.736318	-0.96205	-0.0788986
TG(20:4_34:0)	-0.0643681	-0.633121	-0.688035	1.19081	1.2771	-1.17049	-0.413465	0.990766	-0.790018	-0.790018	2.04198	0.578911	-0.660578	0.210202	-0.417387	-0.527215	-0.609586	1.21042	-0.456611	-0.397775	-0.805708	-0.578207	0.131754	-0.162429	-0.37424	-0.699802	-0.782173	-0.892001	-0.625276	-0.51937	1.52029	-0.750794	-0.460534	1.49676	1.32417	-1.16265	1.91254	-0.907691	2.45383
TG(20:4_34:1)	-0.846652	1.94987	0.734759	1.05879	0.467081	1.19967	-1.10376	-0.0224871	0.477647	1.33351	0.467081	-0.26551	-1.10376	-0.63885	-0.984013	1.94635	-1.13194	-0.0471416	-1.01923	-1.05093	0.896774	-1.09672	-0.63885	-0.913572	-1.02628	1.1715	1.65754	0.724192	-1.11433	-0.850174	0.812244	-1.12842	-1.02276	-0.121105	0.294499	-1.13194	0.699538	0.417772	0.949605
TG(20:4_34:2)	1.83903	0.72225	-0.702749	-0.186387	-0.218409	-0.110334	0.189877	-1.07101	-0.770796	-0.514617	-0.338494	-1.87957	1.84704	-1.53533	1.70294	0.33798	0.398022	-0.830838	1.41874	0.718247	-0.314477	0.602165	-1.42726	1.62688	0.92239	-0.478592	0.526112	-0.414547	0.746266	-1.28316	0.301955	0.842334	0.906379	-0.554645	-0.586667	0.470073	-0.170376	-1.87957	-0.850852
TG(20:5_34:1)	0.710759	-0.459403	-1.32047	-0.448364	-0.448364	-0.404207	0.180874	-1.12176	-0.751944	-0.343491	-0.586355	-0.81818	-0.0564701	1.32896	0.561729	0.296787	0.180874	2.37769	0.213992	-1.22111	-0.696748	-0.0454308	1.43935	0.870829	-0.222059	-0.288295	0.318865	-0.823699	-0.591875	3.04005	0.0539226	-0.580835	-0.691228	1.13025	2.00235	-0.459403	-1.33703	-0.199981	-0.790582
TG(20:5_34:2)	-0.857436	-1.36539	0.477136	1.53722	-1.03096	1.34792	-0.860591	-1.32438	1.00402	1.09236	1.59401	-0.0434422	-0.737546	-0.765941	-0.810111	-0.781716	-0.955242	0.287835	-0.841661	-0.882677	0.751622	-0.936312	-0.444129	-0.756476	1.52145	-1.03412	-0.904762	0.562321	1.01033	0.691677	-0.813266	1.12391	0.893598	-0.223278	-0.242208	1.66027	1.4268	-1.15716	0.786327
TG(20:5_36:2)	-0.585118	-0.802966	0.613047	-0.905483	1.11922	1.39794	-0.591525	-0.489009	1.76636	-0.927909	-0.934316	1.31144	-0.60434	-0.710061	-0.543471	-0.713264	-0.793356	-1.07848	-0.694042	-0.456972	0.36957	-0.809374	-0.578711	-0.421732	-0.943927	1.85606	-0.777337	0.894969	1.00069	0.53616	-1.26109	1.84325	1.11922	-0.380084	0.721972	1.17048	-0.86704	-0.703653	1.85286
TG(22:4_32:0)	2.79559	-0.543151	0.519176	-0.459927	-0.0976592	0.196072	-0.0535996	-0.836882	-1.22852	-0.190674	-0.161301	-1.30196	-1.17957	-0.792822	0.2744	0.0345197	0.13243	-0.660643	0.685623	0.347833	-0.166196	0.171594	3.37816	0.79822	1.29756	0.763951	-0.117241	-0.484405	0.431056	-0.415868	-0.572524	0.112848	1.27308	-0.851568	-1.07676	0.793324	-0.920106	-1.22363	-0.670434
TG(22:5_32:0)	-0.49574	-0.888617	1.06349	-0.888617	-0.888617	0.774972	1.56073	-0.888617	-0.888617	-0.707525	-0.888617	-0.888617	-0.888617	-0.403659	1.17399	1.52389	1.0727	-0.888617	-0.532572	-0.888617	0.0413969	1.01745	-0.501878	-0.848715	-0.504948	1.4932	0.946855	1.08191	1.09111	1.09111	0.747348	-0.888617	2.0641	-0.888617	-0.888617	1.29369	-0.888617	-0.713664	-0.888617
TG(22:5_32:1)	-1.45684	1.63679	0.115335	0.216765	-0.0875264	-1.10183	-1.12524	0.0919277	-0.0602181	0.716116	-1.34761	-0.224067	0.876064	-0.680505	1.04381	-0.980895	1.29739	-0.329399	-0.988698	1.23887	0.150445	0.622487	-0.914575	-1.12134	1.02821	-1.12134	2.01131	-1.10183	0.59908	-1.10573	0.739523	0.435231	-0.926279	0.645895	0.411824	2.07763	-0.216265	0.443033	-1.50755
TG(22:5_34:1)	1.05104	-1.5538	-0.71435	-0.33278	-0.45997	-0.383656	0.471059	-0.821189	-1.66573	0.094577	-0.246291	-0.943291	0.10984	1.91085	-0.215766	0.237029	0.878066	-1.00434	0.761051	0.13019	-1.14679	-0.16489	1.05613	1.61068	0.745788	0.211592	-1.50801	0.872978	1.13245	2.09909	-0.114014	-1.6352	1.30542	-0.409094	-1.76239	0.10984	-0.108927	0.740701	-0.337868
TG(22:5_34:2)	0.0426529	-0.0637067	2.81226	-0.62954	-0.582742	-0.463619	-0.106251	2.93564	-0.710373	-0.689101	-0.459365	-0.727391	-0.089233	0.0511617	-0.463619	-1.18261	-0.0424348	2.41235	0.09796	-0.114759	1.8848	-0.467873	0.09796	0.263881	-0.00839968	-0.62954	0.208574	0.149013	-0.0551979	1.65932	-0.153049	-0.45511	-1.14858	-0.191338	-0.591251	-0.0977418	-1.19112	-0.514672	-0.786952
TG(22:6_32:0)	0.0685456	-0.894921	-0.777314	0.611344	0.68824	-0.903967	1.52053	-0.189283	-0.980864	1.85526	0.231385	0.231385	-1.41058	-0.216423	2.28949	0.0278358	-0.949201	2.08594	0.0821156	-0.302366	2.26688	-0.894921	0.149965	-0.551149	-0.0219207	-0.931107	-0.854211	0.0911622	-0.926584	-0.551149	-0.818024	1.7286	-0.229993	-0.605429	0.263048	-0.551149	0.638483	-1.24322	-0.026444
TG(22:6_32:1)	-0.718049	2.38436	-1.0096	-0.325576	0.597671	-0.878776	-0.856349	-0.501254	1.24806	1.21068	-1.08436	1.26301	2.04795	-1.20397	-0.92363	0.0295194	2.1414	0.664952	-0.374167	-0.564797	0.840631	-0.822708	-0.295673	-0.886252	-0.8713	-0.897465	-0.650768	0.235101	0.578982	-0.202227	-0.796543	1.33776	-0.460138	-1.23387	0.205198	-0.527419	1.11349	-0.336789	0.522914
TG(22:6_34:1)	-1.03905	0.936807	0.0562616	-1.21444	-0.283786	0.228075	0.800788	-0.838601	-0.0940753	-0.430544	-1.20728	-0.341057	1.20885	-0.97462	0.528749	-0.842181	0.926068	-0.394749	-0.91019	-0.795648	-0.491394	0.922489	-0.920929	1.25896	-0.938826	0.145748	-0.935246	-1.22518	0.636133	-0.634573	2.18961	0.127851	2.25047	1.88894	-1.28961	1.64912	-0.0153274	-0.0189068	0.0813178
TG(22:6_34:2)	0.248877	0.314364	-0.714726	-0.714726	-0.438742	-0.373255	-0.359222	-1.10297	-0.70537	-0.836345	-0.602461	-0.466809	1.4183	0.370496	-0.0130735	2.26496	0.0430587	-0.691337	1.9001	-1.07023	-0.883122	-1.28073	1.4604	0.421951	1.21248	-0.696015	1.36684	-0.836345	-0.0224289	-0.485519	2.35851	-0.317123	1.09086	-1.0562	-0.579073	1.41362	-0.256313	-0.822312	-0.560362
TG(22:6_34:3)	2.20831	-0.850322	0.00112439	0.0815184	1.46283	0.666202	1.29108	-0.594522	-0.283909	-0.221786	0.39944	1.36417	-0.685879	-0.916099	1.71132	-0.663954	-1.19748	-1.14266	-0.751656	-0.762619	-1.21209	-0.788199	-0.83205	-0.901481	2.40198	0.02305	-1.17555	0.088827	0.808719	0.669857	-0.58356	0.636968	-1.18286	-0.101195	0.976816	-0.817433	1.14857	-0.338723	0.0632471
